# Transcriptomic and Machine-Learning Prioritization of OCEL1 in Low Bone Mineral Density With Multivariable cis-MR

**DOI:** 10.64898/2026.09.16.26363200

**Authors:** Jiaheng Yao, Qiong Zhong

**Affiliations:** School of Physical Science and Engineering, College of Life Sciences and Bioengineering, Beijing Jiaotong University, Beijing 100044, China; Beijing Weiguang Genome Technology Co., Ltd., Beijing, China

**Author notes:** **Corresponding author Correspondence Jiaheng Yao** School of Physical Science and Engineering, College of Life Sciences and Bioengineering, Beijing Jiaotong University, Beijing 100044, China.

**Keywords:** low bone mineral density, OCEL1, transcriptomics, machine learning, cis-Mendelian randomization

## Abstract

**Introduction:** Low bone mineral density (BMD) is associated with altered bone remodeling and osteoimmune regulation. We aimed to prioritize transcript-level signals supported across human expression cohorts and evaluate their attribution within local cis-regulatory architecture.

**Materials and Methods:** Nominal differential-expression signals from GSE56815 were restricted with a predefined 25-term MSigDB thematic library. Features measurable in GSE56815 and GSE2208 underwent linear SVM ranking, LASSO, and XGBoost selection, followed by cross-cohort transcriptomic assessment. OCEL1 was examined in a four-exposure locus-aware CisMRBEEX model with NR2F6, MRPL34, BABAM1, eQTLGen cis-eQTLs, heel eBMD GWAS statistics, and UKBB337K LD.

**Results:** The expression screen identified 2,568 genes at nominal P<0.05; thematic restriction retained 190 candidates and 107 common features entered machine learning. Linear SVM, LASSO, and XGBoost retained 24, 18, and 9 genes and converged on CPNE1, EZR, and OCEL1. Only OCEL1 showed concordant expression direction with P<0.05 in both cohorts. In the primary 268-variant four-exposure model, OCEL1 was positively associated with heel eBMD (β=0.010293, SE=0.004107, 95% CI 0.002244-0.018342, P=0.01220, PIP=0.4001; conditional coefficient on the standardized analysis scale); BABAM1 retained an oppositely directed component. The no-palindromic reconstruction remained positive with wider uncertainty (β=0.007652, P=0.06739).

**Conclusion:** Convergent transcriptomic evidence prioritized OCEL1, whose conditional genetic-expression component was positively associated with heel eBMD after local shared cis regulation was modeled.
