## Supplementary material for "Transcriptomic and Machine-Learning Prioritization of OCEL1 in Low Bone Mineral Density With Multivariable cis-MR": Online Resource 2: Reproducibility Materials: GSE56815_FDR_lt_0.05.csv

symbol	logFC	P.Value	adj.P.Val
RPL13A	0.129931250000006	1.00382090521613e-08	0.000132875773223459
METTL4	0.145539250000001	4.96187849425553e-08	0.000328401928142302
NCOA1	0.276636249999999	2.15491462570904e-07	0.000950820163350353
POGLUT1	0.236371249999998	4.06318956555206e-07	0.00121112372534865
FOXO3	0.264195750000001	4.57476665916996e-07	0.00121112372534865
EIF5	0.24572175	9.69076899177609e-07	0.00154094900312066
DHX35	0.12141125	1.00340878134925e-06	0.00154094900312066
VPS35	0.248143499999998	1.0182745737204e-06	0.00154094900312066
TRIM44	0.269402499999998	1.04771028390768e-06	0.00154094900312066
IL17RA	-0.259627250000003	2.06851772707116e-06	0.00242826876772196
LOC100506248	0.285319000000003	2.16657321722396e-06	0.00242826876772196
LPIN1	0.208504250000002	2.20134662028129e-06	0.00242826876772196
SFSWAP	0.238230249999996	3.01528369192073e-06	0.00281510174427604
RPL4	0.156139249999997	3.04036831912722e-06	0.00281510174427604
DPP8	0.324492749999999	3.19003748312613e-06	0.00281510174427604
RCAN2	0.0969625000000018	4.13084446763307e-06	0.00335244896449787
CDC42EP3	-0.283553250000002	4.30547951926145e-06	0.00335244896449787
Y16709	-0.434166000000005	4.68569989443611e-06	0.00344581163903615
GLT8D2	0.13450775	5.86386786707157e-06	0.00408526415560139
ZEB2	-0.509352749999999	7.26630825048083e-06	0.00439827325585012
SLC35D2	-0.166300500000002	7.28252206926924e-06	0.00439827325585012
ADAM17	-0.288957749999999	7.30996537196515e-06	0.00439827325585012
GMEB1	-0.138175749999999	8.06302092634164e-06	0.00456677240629145
HIRA	-0.36830375	8.2800134283444e-06	0.00456677240629145
NVL	0.163030749999997	1.02376928382864e-05	0.0053418883794441
NIF3L1	0.21356175	1.08104796678825e-05	0.0053418883794441
DNAJC4	-0.289892249999999	1.0896047914557e-05	0.0053418883794441
RPL3L	0.104069999999997	1.14342770734377e-05	0.00540555448646766
DHTKD1	0.123542000000002	1.6599574485123e-05	0.00757684715377837
ZNF37BP	0.158692750000003	1.75542061550169e-05	0.00774550089579864
CCSER2	0.176732749999999	1.90056709060444e-05	0.00811542147688098
C15orf49	-0.136697000000001	2.15909353410495e-05	0.00883875531426509
PIAS1	0.200771999999997	2.20351231676927e-05	0.00883875531426509
STMN4	0.118674250000001	2.7902277371465e-05	0.0108630131048848
NOL12	-0.3100375	3.09420062618392e-05	0.0116090490924847
NDUFC1	-0.171784250000004	3.18003977650105e-05	0.0116090490924847
USP27X	0.121615249999999	3.24495592975699e-05	0.0116090490924847
CD68	-0.30039675	3.38352270569693e-05	0.0117862342250817
PAPD7	0.177062249999999	3.59203398643098e-05	0.0119916716479308
RNU86	0.128483999999998	3.82560888917058e-05	0.0119916716479308
TRPM6	0.125064000000005	3.85627088934062e-05	0.0119916716479308
XDH	0.179561499999999	3.88767855337721e-05	0.0119916716479308
SLC25A14	0.185246750000001	3.94675668370847e-05	0.0119916716479308
TNPO3	0.2045265	3.98605086128997e-05	0.0119916716479308
XPO7	0.187627750000001	4.18372572469391e-05	0.0121686664435931
HAPLN2	0.13131775	4.22874258823964e-05	0.0121686664435931
SUPT20H	0.163978499999997	4.40702770375525e-05	0.0124118778116188
ALDH3B1	-0.256763999999997	4.7182959530471e-05	0.0128041242326518
DIDO1	0.134630499999999	4.79382803318084e-05	0.0128041242326518
BRSK2	0.11199825	4.83649022915004e-05	0.0128041242326518
RFC5	-0.397627000000004	5.14371498035139e-05	0.013068984654289
UBE2E1	-0.189428749999999	5.36185616188661e-05	0.013068984654289
CPM	-0.281243500000002	5.45588148395655e-05	0.013068984654289
WWP1	-0.403426499999997	5.48530032402005e-05	0.013068984654289
BOLA1	0.1061405	5.58693478032866e-05	0.013068984654289
S100A4	-0.114645250000006	5.71317868187488e-05	0.013068984654289
HLA-DMB	0.204372750000003	5.71560018943822e-05	0.013068984654289
CBX5	-0.214076749999998	5.73341713368696e-05	0.013068984654289
ADAM11	0.194889999999998	5.87108974858341e-05	0.013068984654289
FLNC	0.146538500000003	6.03630800287494e-05	0.013068984654289
TTC27	0.166822499999997	6.15099903465697e-05	0.013068984654289
C1D	-0.26321025	6.19497108867066e-05	0.013068984654289
TBC1D2	-0.2413655	6.32752426867191e-05	0.013068984654289
RPL3	0.123272750000003	6.40508882828178e-05	0.013068984654289
EXOSC9	0.100866999999999	6.41749643067753e-05	0.013068984654289
SKAP2	0.214491499999998	6.80636752206204e-05	0.0136508919529599
SEC22B	-0.359903499999996	6.96310030240739e-05	0.0137567998064129
SLC29A3	0.145284999999998	7.27410635148378e-05	0.014159903790381
GLT8D1	0.17782275	8.00585797902202e-05	0.015339492411897
NFKBIA	-0.321047499999997	8.11184157160072e-05	0.015339492411897
SRP19	-0.198204500000003	8.6904981308366e-05	0.0158651245385943
RAB11FIP1	-0.237243000000001	8.75004117744778e-05	0.0158651245385943
ELMO2	-0.214943999999997	8.81777386252599e-05	0.0158651245385943
ANAPC1	0.147103500000004	8.86922426422887e-05	0.0158651245385943
NELFB	-0.201468499999996	9.06887052389072e-05	0.0160059518832989
CLCA1	0.134220500000001	9.55050238927203e-05	0.0164053294107604
EIF4A1	0.123272750000003	9.79143584740466e-05	0.0164053294107604
UBQLN2	-0.268064000000001	9.88635707962025e-05	0.0164053294107604
MATN4	-0.157944750000001	9.89309466457837e-05	0.0164053294107604
KIZ	0.151758500000003	9.91483230989524e-05	0.0164053294107604
MSN	-0.166891249999995	0.000102947192499124	0.0167950761687452
NCKAP1L	-0.364343499999997	0.000104041417680525	0.0167950761687452
ABCD4	0.158125500000001	0.000108166402246172	0.0172505863437661
FCGR2A	0.238284999999998	0.000110650282407793	0.0174366403360947
ABCB7	0.163777750000002	0.000114262869409393	0.0177940894396722
LAIR1	-0.2335975	0.000116227015281885	0.0178895000149571
PCSK1N	0.11709975	0.000119108252092077	0.0181222521027911
BCAT2	0.166863000000003	0.00012256867646413	0.0184249124638239
ZNF3	0.109050499999999	0.000125154595385765	0.0184249124638239
KLF7	0.201719750000001	0.000126229678606601	0.0184249124638239
NIT2	0.198167000000002	0.00012773001373457	0.0184249124638239
RAC1	0.2425	0.000128057108610093	0.0184249124638239
PAF1	-0.140175999999995	0.000130740115776168	0.0185852969884837
HNRNPU	-0.141887499999998	0.000132924286762131	0.0185852969884837
TNFSF11	0.115895749999999	0.00013439025113315	0.0185852969884837
F7	-0.227439499999997	0.000136134366231651	0.0185852969884837
TNFRSF21	0.25295025	0.000136810105718505	0.0185852969884837
SMCP	0.113332499999997	0.000137596064430868	0.0185852969884837
ZNF7	0.117020500000002	0.000140541264113011	0.0186539153309899
SMAGP	0.147435749999998	0.000140922530263578	0.0186539153309899
ACTN1	-0.275156499999998	0.000142688909754526	0.0186728197829329
MSL3	0.13540925	0.000145248867392831	0.0186728197829329
DIS3	0.108677250000001	0.00014529730585798	0.0186728197829329
RP2	-0.279464499999994	0.000147912769528039	0.0186974919370312
LASP1	-0.131842750000004	0.000148314319965874	0.0186974919370312
SRPK2	0.204189	0.000149909838507915	0.0187203446446158
PYGM	0.109238499999999	0.000152926314996959	0.0187214351069741
PCGF2	0.171330749999999	0.000155041573126174	0.0187214351069741
DVL1	-0.184749000000001	0.000155234922935456	0.0187214351069741
DUS4L	0.106783000000004	0.000155575875331809	0.0187214351069741
SH3GLB2	-0.270724750000002	0.000157489088446722	0.0187809285024258
ZIC1	0.0957624999999975	0.000160846305041463	0.0190100226770879
WNT1	0.114864999999998	0.000163021723730575	0.0190966243984214
DMTF1	0.3001795	0.000169742427006184	0.0194546204194777
CHRNA2	-0.1631535	0.000171118912021074	0.0194546204194777
BCAT1	0.161670500000001	0.000173092705549728	0.0194546204194777
ECE1	-0.154255499999999	0.000173166505951306	0.0194546204194777
EI24	0.172978999999999	0.000174278871175205	0.0194546204194777
EIF2D	0.147676000000001	0.000174896111650514	0.0194546204194777
NPY	0.11474275	0.000177579164468705	0.0195884616672687
EGFR	0.1511805	0.000184477924950614	0.0200902962978415
PSMD3	-0.233223250000002	0.000185164021178262	0.0200902962978415
UTP6	0.191101749999996	0.000188771121860521	0.0202204361123726
POLR2H	0.1569345	0.00018985798543391	0.0202204361123726
KCNC1	0.105922000000003	0.000192446700043792	0.0202204361123726
LOC732360	-0.158921749999998	0.000192832931487949	0.0202204361123726
HIST1H2BO	0.0827699999999982	0.000194001313460099	0.0202204361123726
DAZ1	0.137923500000002	0.000202833302456113	0.0209758158172779
NENF	0.129040249999997	0.000210038992001277	0.0215526057141155
ZNF195	0.129598999999999	0.00021715478138002	0.021972174939196
GINS3	0.12259475	0.00021902630673449	0.021972174939196
SAP130	0.163179249999999	0.000219107584193841	0.021972174939196
CYP2B7P	-0.11448	0.00022333341427167	0.0222275519151436
DGCR2	-0.199072250000001	0.000226120241797538	0.0223369674677164
RIPK2	0.187521500000001	0.000231376458762088	0.0223831055828988
MEX3D	0.10919475	0.000231906279287429	0.0223831055828988
LETMD1	0.13795925	0.000233195411467283	0.0223831055828988
PKLR	-0.2058165	0.00023513324912593	0.0223831055828988
SGPL1	-0.195218	0.000235335905254204	0.0223831055828988
WT1-AS	0.111001249999997	0.000236733004578517	0.0223831055828988
SLC6A12	0.128973750000001	0.000241994840024738	0.0227183382794855
RUFY3	0.326181000000001	0.000247802751067814	0.0230997536329905
ORC3	0.139495749999999	0.000255160597595689	0.0234932206812432
SLC6A13	0.147210999999999	0.000255573300453201	0.0234932206812432
CAMKK2	-0.232673999999999	0.000259742848830781	0.0236832551955026
AC003989.4	0.114960500000002	0.000261940851435034	0.0236832551955026
DNMBP	0.146258750000002	0.000263810771636727	0.0236832551955026
THRA	-0.126635	0.000266796226793097	0.0236832551955026
SLC41A3	0.140820499999998	0.000267562256172582	0.0236832551955026
CCT5	0.175127249999999	0.00026837563491164	0.0236832551955026
RPL23A	0.069732250000003	0.000271956261774096	0.0237450500727101
GSAP	0.218384499999997	0.000273994488878297	0.0237450500727101
ERICH1	0.127014249999997	0.000274457404330637	0.0237450500727101
ASTE1	0.175263	0.000284288412862744	0.0243675042947994
MTNR1A	0.0699224999999988	0.000285333773943787	0.0243675042947994
LARP4B	-0.221851749999999	0.000290599614510658	0.0244088017708452
ANGPT1	0.118160749999997	0.000293122103476272	0.0244088017708452
PEX19	0.13629725	0.000294882913256617	0.0244088017708452
FRAT2	-0.228765000000001	0.00029544663577893	0.0244088017708452
EIF5B	0.186704750000001	0.000297414325918328	0.0244088017708452
COBLL1	0.164951000000002	0.000299449817478873	0.0244088017708452
EIF3H	0.159739500000001	0.000300039388142948	0.0244088017708452
SLC28A2	0.110425500000001	0.000300569214221332	0.0244088017708452
GLRA3	0.0736950000000034	0.000303675087482365	0.0245106532500248
PDE8A	0.13753425	0.000307911330533587	0.0247019532258975
RP11-414H17.5	0.106806249999998	0.000313554727718032	0.0248363655275063
NOP16	0.141112000000002	0.000314021780160784	0.0248363655275063
C14orf93	0.0929164999999967	0.000317068342406998	0.0248363655275063
C6orf48	0.145381499999997	0.000317091922199031	0.0248363655275063
EPN3	0.0989269999999989	0.000324061573244933	0.0249862114569135
CBR3	0.0916175000000008	0.000327638152079757	0.0249862114569135
ADAM7	0.0701670000000023	0.000327851832355065	0.0249862114569135
OPA3	-0.112892499999999	0.000329378049690235	0.0249862114569135
ITPKB	-0.160093	0.000330059200927093	0.0249862114569135
HDLBP	-0.131907000000002	0.00033171849885868	0.0249862114569135
LOC102724364	-0.225147750000001	0.000332218268219141	0.0249862114569135
ZNF573	0.129241249999999	0.000337285086116402	0.0251342138076524
MFSD10	-0.31030575	0.000342254628313133	0.0251342138076524
THEG	0.118835750000001	0.00034605180205218	0.0251342138076524
SRSF8	0.137230000000002	0.000346094369247975	0.0251342138076524
PLG	0.103415750000002	0.000347500056252431	0.0251342138076524
ACAP2	-0.212012499999997	0.000347836630466368	0.0251342138076524
EBLN2	0.154645500000002	0.00034865826210875	0.0251342138076524
TSNAX	-0.239161000000001	0.000351489973795703	0.0251342138076524
ADSL	0.182325250000002	0.000351853629570898	0.0251342138076524
RBMXL2	0.0767440000000006	0.000353173964510338	0.0251342138076524
PSMA7	0.18108475	0.000355097177443875	0.0251359429830191
BBX	-0.33520175	0.000357630789482465	0.0251806317041457
PAFAH1B2	0.104582500000001	0.000362693325541988	0.0254019658740703
SCNM1	0.117871250000004	0.000366944258275525	0.025435345979789
LMAN2L	0.0986152499999999	0.000368400826352222	0.025435345979789
FLT3	0.201995000000001	0.000369128073391051	0.025435345979789
SST	0.102282000000002	0.000370856068149828	0.025435345979789
GLA	0.178208249999999	0.000381843952904104	0.0260539608484105
BRD7P3	0.111660749999999	0.000389535093249628	0.0263722030023568
SMC1A	-0.170538999999994	0.000392442524647465	0.0263722030023568
NFKB2	-0.283062249999999	0.000392485003510182	0.0263722030023568
OPCML	0.107985249999995	0.000398899436603123	0.0266678375874522
GCHFR	0.134160499999998	0.000409637143443648	0.0271541310408666
TNR	0.0955474999999977	0.000411003388337282	0.0271541310408666
PLA2G5	0.0894872499999995	0.000413847866306171	0.0271541310408666
PTEN	0.17958625	0.000414378973351594	0.0271541310408666
VHL	-0.0633615000000018	0.0004190904758979	0.0273275893076872
POLB	0.140351500000001	0.000423925492868082	0.0274327484844448
GNMT	0.12656275	0.000425291223849721	0.0274327484844448
CAV2	0.115146249999997	0.000426920464440253	0.0274327484844448
FAM216A	-0.1627945	0.0004382503368446	0.0280247328928115
AF198444	0.0625675000000028	0.000457923402392529	0.0289687999158943
MPHOSPH10	0.149478999999999	0.000460122413174252	0.0289687999158943
MAN2A1	0.242480749999997	0.0004612791587812	0.0289687999158943
S100A8	-0.0892637500000042	0.000462345351340602	0.0289687999158943
OPHN1	-0.348736499999999	0.00046395600076827	0.0289687999158943
HOXD13	0.113046249999998	0.00046908315240631	0.029151425767147
MITF	-0.141222999999997	0.000476369246054844	0.02935974426263
RWDD2B	0.12242	0.000479268195276285	0.02935974426263
GOLPH3	-0.164626000000005	0.000481195257994119	0.02935974426263
VPS37C	0.118364499999998	0.000481307282993935	0.02935974426263
KRTAP1-3	0.0719317500000036	0.000489946775279063	0.0297496580934356
S100A9	-0.128223000000007	0.000497524242630414	0.0300718191767068
RP11-649A18.7	0.0937707500000009	0.000500903358331971	0.0300893507026164
RP3-452M16.1	0.0603264999999995	0.000506144617373143	0.0300893507026164
MPZ	0.111226	0.000506426817976003	0.0300893507026164
C4A	0.133591249999998	0.000506906792073994	0.0300893507026164
CDH16	0.124961249999998	0.00051005858158389	0.030141274305473
RALYL	0.0694219999999994	0.000522175609016866	0.0306194337567628
CES2	0.1381365	0.000522776462115916	0.0306194337567628
IGFBP5	0.107557750000003	0.000525963673394486	0.0306704015186027
ELN	0.111397500000002	0.000532582993704543	0.030920180209066
CDYL	0.202463749999998	0.000543484186578278	0.0309207254329246
BMP4	0.12990575	0.00054363260304333	0.0309207254329246
ISG20L2	-0.152086000000004	0.000544280782285813	0.0309207254329246
TCTN3	0.0987109999999998	0.000549292865446273	0.0309207254329246
KCNF1	-0.255903750000002	0.00054938515076861	0.0309207254329246
TMEM258	-0.175175000000005	0.000551458912827117	0.0309207254329246
MIR636	0.147910999999999	0.000553670820468898	0.0309207254329246
MIEF1	-0.138603249999994	0.000554356972764151	0.0309207254329246
MIR6125	0.184383	0.000554590699216821	0.0309207254329246
EFCC1	0.142013750000001	0.000555951700010279	0.0309207254329246
RPL30	-0.0874562499999936	0.000560839451142948	0.0309606634624156
HMOX1	-0.300796999999996	0.000561347679306471	0.0309606634624156
HSPA9	0.1837915	0.000571948018646323	0.0314144229162713
TEX11	0.107301999999999	0.000575399032054235	0.0314733759805864
NES	0.0923505000000002	0.000581625878679192	0.0316232847288535
IDO1	0.169910750000001	0.000583775301814215	0.0316232847288535
FUT6	0.159229250000001	0.000585306697784174	0.0316232847288535
HSPB1	-0.341193749999999	0.000592098114443682	0.0318601737434594
ZNF292	-0.287593499999996	0.000594964545146053	0.031884800340479
ZFAND5	-0.149906000000001	0.000602308382420875	0.0319527237541438
APPL1	-0.228180750000001	0.000604854071583013	0.0319527237541438
SLMO1	0.0964862500000008	0.000607745857310363	0.0319527237541438
NPR2	0.091381000000001	0.000608417627093644	0.0319527237541438
HAMP	-0.216600999999997	0.000611725722160044	0.0319527237541438
ZNF654	0.190443999999998	0.000611986486065082	0.0319527237541438
RBM5	0.143612000000005	0.00061312924632111	0.0319527237541438
ACLY	-0.156851999999997	0.000619253391728231	0.0321453221423788
GRIP2	0.124081499999998	0.000624081589492036	0.032179085870637
VSIG4	0.224802249999996	0.000624765813156585	0.032179085870637
DUSP6	-0.189662000000006	0.000632779610113741	0.0324655182134713
ARHGEF10	0.118982000000003	0.000639641875285009	0.0326908861125392
SOCS3	-0.152706	0.000643642281334173	0.0327688187616171
TPP2	0.1891855	0.000651782595344281	0.0328783417517628
ZNF33B	0.123914750000001	0.000652095677182793	0.0328783417517628
RNF11B	0.0566517499999994	0.000653244986077935	0.0328783417517628
LPO	0.104940499999999	0.000655755691201781	0.0328796897137802
CD320	0.146531499999999	0.00066130872684271	0.0329779133865051
SFTPA1	0.0881865000000026	0.000663302480632031	0.0329779133865051
PLEKHA1	0.125642500000001	0.000665188703950809	0.0329779133865051
SEMA5A	0.123390749999995	0.000668876899813904	0.033037028070286
NBPF1	0.160268249999998	0.000686994387088623	0.033805742386216
SNX5	0.153763499999997	0.000692917621635624	0.0339484571430589
DICER1	-0.317285250000003	0.000696731775402782	0.0339484571430589
MIR3916	0.0851509999999989	0.000697588603377807	0.0339484571430589
MANBA	0.155110250000002	0.000709586646234781	0.0344058550776915
LOC284009	0.0818232500000011	0.00071709536504535	0.034643034113523
CTSD	-0.339930000000001	0.000726954067234841	0.0348366733647012
SREK1IP1	-0.113879250000001	0.000728552281784406	0.0348366733647012
DARS2	0.1108275	0.000728998906249318	0.0348366733647012
TP63	0.119572750000004	0.000749829635479205	0.0357032190102095
EIF2S2	0.163291249999995	0.000752721252466544	0.0357124416448016
ABHD14A-ACY1	0.161021499999999	0.00075593489703412	0.035736822257288
FAM222B	0.0994427499999944	0.000769659583787592	0.0360022036051297
GSE1	-0.196352250000001	0.000774430086597334	0.0360022036051297
ACTN2	0.1304565	0.000779003556437213	0.0360022036051297
ZNF26	0.114170499999998	0.000783828195529166	0.0360022036051297
YTHDF2	-0.176952249999998	0.00078530326157793	0.0360022036051297
UBE3C	-0.157134249999998	0.000785878241420269	0.0360022036051297
CP	0.0747522500000004	0.000786296401485723	0.0360022036051297
MYO9A	0.159781999999999	0.00078845876752645	0.0360022036051297
HIST1H4G	0.0928317499999984	0.000788539877734033	0.0360022036051297
NUDT6	-0.0744207500000034	0.000788746622761019	0.0360022036051297
COQ6	0.107615000000004	0.00080268405823946	0.036407128074075
LOC100507630	-0.314970749999999	0.000803118636974381	0.036407128074075
IER2	-0.342517750000003	0.0008165766620993	0.0368908712498581
BMP10	0.121523999999996	0.000823778925459377	0.0369810487145913
SPOP	0.170767500000002	0.000824160260693846	0.0369810487145913
DDB2	0.152184750000003	0.000838596749819251	0.0373695822077254
IL1R2	0.242897749999999	0.000843031219410434	0.0373695822077254
PNRC1	-0.165891749999997	0.000847200511562061	0.0373695822077254
SOX21	0.121834499999998	0.000847654793831997	0.0373695822077254
PMP22	0.107865250000002	0.000848023179542038	0.0373695822077254
VCP	-0.138970000000004	0.000849757818578632	0.0373695822077254
MTMR9	0.147572749999996	0.000856202699691608	0.0375283282642974
PHACTR4	0.14211825	0.000870672111980119	0.0380365899217189
DAPK2	0.13900075	0.000883686487388148	0.0384781514261741
CYSLTR2	-0.100205000000002	0.000891114379236111	0.0386743640588472
TARBP1	0.111366249999994	0.000897211903809557	0.0388117450023762
LOC101929726	0.111971999999998	0.00090192393563792	0.0388884922998018
DGCR14	0.0767547500000028	0.000917923817119862	0.0394498622312195
MOS	0.0900472500000014	0.000927811499264489	0.0397457631578124
RALB	0.1360645	0.000933167376836632	0.0398462469909242
ZNF787	-0.148594000000002	0.000943676183924492	0.0400560905553386
FXN	0.109797749999999	0.000948791050155207	0.0400560905553386
C10orf76	0.107970999999998	0.000949988225942063	0.0400560905553386
LINC00474	0.0801634999999976	0.000950186026620557	0.0400560905553386
KLK3	0.10134025	0.000955754359555602	0.0401629220871032
SPATA2L	-0.188479749999999	0.000964435890560745	0.040385796063019
COL19A1	0.102597500000001	0.000967160032634058	0.040385796063019
ADORA3	0.151584500000001	0.00097548822563155	0.0404312639915014
TBC1D10B	-0.193876500000002	0.000978027401326661	0.0404312639915014
SIPA1L3	-0.105169999999998	0.000981663948134668	0.0404312639915014
GTF2H2B	0.0766067499999998	0.000983157683595444	0.0404312639915014
SEC61B	-0.145694000000002	0.000987368076673813	0.0404312639915014
THSD7A	0.0783220000000009	0.000990729325441207	0.0404312639915014
PCYOX1L	0.162089749999998	0.000992377863157181	0.0404312639915014
DAPK3	-0.16431225	0.000992684203160683	0.0404312639915014
GPR3	0.112240500000001	0.000996701915174169	0.0404703780710444
RC3H2	-0.208843999999998	0.00100109903092585	0.0405246112304755
TRIM28	-0.246512500000001	0.00102052910210964	0.0410470540037644
RPL39	-0.069657500000007	0.00102179691507349	0.0410470540037644
DAP3	0.136046500000003	0.00102330798679778	0.0410470540037644
ONECUT2	0.10454125	0.00104439011470648	0.0416777337130111
HIST1H1D	0.0950924999999998	0.00104981685243951	0.0416777337130111
RPN2	0.142263250000001	0.00105418687208814	0.0416777337130111
SLC25A5	0.106000249999997	0.00105502539294927	0.0416777337130111
CCND1	-0.0848827499999993	0.00105916394221097	0.0416777337130111
RHOF	0.13414375	0.00105928221707182	0.0416777337130111
CWC25	0.109369500000001	0.00107106516449902	0.0416777337130111
ADAMTS5	0.176011249999995	0.00107179652347661	0.0416777337130111
POFUT1	-0.130745000000003	0.00107582656012644	0.0416777337130111
HERC2P3	0.0764300000000002	0.00107621529771133	0.0416777337130111
ZNF91	0.262756499999998	0.00107742575834198	0.0416777337130111
GATAD2A	-0.122798750000001	0.00107782342564416	0.0416777337130111
VPS39	-0.171137999999999	0.00107996242831176	0.0416777337130111
BEST2	0.132351249999997	0.00109898093860321	0.0422362349784177
MIR4800	-0.15400075	0.00110081597548947	0.0422362349784177
SLC25A3	0.0876250000000063	0.00112332307247505	0.042975224018359
CCT4	0.129980250000008	0.00113297228165818	0.0430987791382708
AMH	0.113117000000004	0.00113545951273125	0.0430987791382708
MAP3K3	0.199562750000001	0.0011382155652923	0.0430987791382708
CD1E	0.103878250000002	0.00113957639181044	0.0430987791382708
RECK	-0.209956499999997	0.00114907898515641	0.0433343547763972
PHLDA3	0.102533749999998	0.00115513793840851	0.0434390934395269
ZNF471	0.0626310000000023	0.00116488654462376	0.043578856425014
CAPZA2	-0.146388000000002	0.00116543893438505	0.043578856425014
PKI55	0.0685665000000002	0.00117285464402379	0.0437326110505435
KEL	0.0932229999999992	0.00118820304157824	0.0441210972464387
SCD5	-0.426463999999998	0.00119177382758948	0.0441210972464387
C21orf59	0.126467	0.00119353103789689	0.0441210972464387
IPO5	0.159528999999998	0.00120468850156812	0.0441210972464387
R3HDM2	-0.139208499999995	0.00120562855549983	0.0441210972464387
PHKG1	0.108748500000003	0.00120720045985148	0.0441210972464387
BBS9	0.0984132499999992	0.00121126152443346	0.0441210972464387
SEC14L1P1	0.0694947500000005	0.00121506428734126	0.0441210972464387
CTNNB1	-0.254117749999999	0.00121553896088151	0.0441210972464387
TNK1	0.111687749999995	0.00121660500830627	0.0441210972464387
LOC101930602	0.091153750000001	0.00122206918596174	0.0441981688922829
PLCB3	-0.174169999999995	0.00122967483649449	0.044352059429639
EIF3K	0.103202249999999	0.00123392415785953	0.0443843860803983
TRAP1	0.106475500000004	0.00123803889402219	0.0444117095939613
ZNF236	-0.0908239999999987	0.00124282852425297	0.0444522720577947
PDLIM7	-0.181491250000001	0.00124588599633163	0.0444522720577947
PRDM14	0.139774000000002	0.00125811063006746	0.0446396880570569
CASC3	0.13070875	0.00125921769855279	0.0446396880570569
LIMK2	-0.144295999999999	0.00126125582332396	0.0446396880570569
TMC5	0.0648284999999991	0.00126986829020184	0.0448246574864046
ZFP36L1	-0.230118749999999	0.00127970404968345	0.0450517087916485
EDA	0.131895749999996	0.00128659548847908	0.0450770916989677
CAMTA1	0.0703910000000016	0.00128868839933915	0.0450770916989677
GTF3A	0.125093250000001	0.00129064121431659	0.0450770916989677
CATSPERG	0.0832334999999995	0.00131298748178422	0.0457368823588888
ZFC3H1	0.186916250000003	0.00132432098866424	0.0459590847693285
LMO3	0.0805220000000011	0.00132661013166834	0.0459590847693285
NHEJ1	0.090424999999998	0.00132978238775046	0.0459590847693285
SOAT2	-0.102048499999998	0.00134631546413051	0.0464093171841028
JAKMIP2	0.0857702500000013	0.00135038647099798	0.0464287421210395
PKP4	-0.0998212500000015	0.00135665484122904	0.0465234200345824
ERGIC2	0.237524250000002	0.00136629233645513	0.0467328466606113
TMEM187	0.113210749999999	0.00137421192810966	0.0468825858051225
PAFAH2	0.109799250000004	0.00138629113786251	0.0471730997220722
IPO9	-0.130348750000003	0.0014119381665648	0.0475119950779894
NAPG	0.13675425	0.00141360976670574	0.0475119950779894
PFAS	0.089931749999999	0.00141381667209287	0.0475119950779894
GPATCH8	0.135180249999999	0.00141872865427828	0.0475119950779894
ZKSCAN8	0.0744887499999969	0.00142039779617768	0.0475119950779894
TFDP2	0.111051500000002	0.00142280718631392	0.0475119950779894
SUPT7L	0.163878	0.0014358090111176	0.0475119950779894
FHOD3	0.0779795000000005	0.00143903794030326	0.0475119950779894
SLCO4A1	0.0857857500000021	0.00144077961212965	0.0475119950779894
FOXN1	0.10664075	0.00144230004476937	0.0475119950779894
HIST1H3G	0.113052999999997	0.00144804139195982	0.0475119950779894
RPSA	0.123148249999996	0.0014494432585403	0.0475119950779894
MXD3	-0.125255749999996	0.00145035566050538	0.0475119950779894
TCN2	0.146015999999999	0.00145121004593708	0.0475119950779894
EPB41L4A	0.124243499999999	0.00145272678300683	0.0475119950779894
EIF3F	0.124689999999996	0.00145367968622692	0.0475119950779894
HSD11B1	0.0885724999999953	0.00147118794404677	0.0479658000378008
P2RX2	0.0832622499999998	0.00149466619633036	0.0484715488749962
OGFRL1	-0.129798000000003	0.00149723599041847	0.0484715488749962
CAPZA1	-0.160233999999999	0.00149768553976531	0.0484715488749962
OTOF	0.0822377499999991	0.00150743134346742	0.0486130941784346
PDCL	0.113142500000003	0.00150940407247387	0.0486130941784346
TMEM126B	0.179497250000001	0.00151767811323993	0.0486595409704611
PRKCZ	0.0909295000000014	0.00151819826401756	0.0486595409704611
IRF8	0.160073250000003	0.00154890446934127	0.0494521364961138
POM121L9P	0.0867057499999992	0.00155039938399088	0.0494521364961138
ARSF	0.0978914999999985	0.00156031518369144	0.0494785614999173
FAM110D	0.107225250000001	0.00156177493500693	0.0494785614999173
ALKBH1	0.100640499999999	0.00156244154317182	0.0494785614999173
UBE2J1	-0.350258499999995	0.00157292587807198	0.0496916941480639
U2AF2	-0.187941000000002	0.00157739585008912	0.0497142592086421
EGR2	-0.630577749999999	0.00159365673562334	0.0499379552269675
NAP1L2	-0.0529577500000018	0.00159489028562478	0.0499379552269675
CHMP7	-0.127250999999997	0.00159581136669995	0.0499379552269675
