## Supplementary material for "Transcriptomic and Machine-Learning Prioritization of OCEL1 in Low Bone Mineral Density With Multivariable cis-MR": Online Resource 2: Reproducibility Materials: GSE56815_heatmap_gene_order.tsv

symbol	display_order
RPL13A	1
METTL4	2
NCOA1	3
POGLUT1	4
FOXO3	5
EIF5	6
DHX35	7
VPS35	8
TRIM44	9
IL17RA	10
LOC100506248	11
LPIN1	12
SFSWAP	13
RPL4	14
DPP8	15
RCAN2	16
CDC42EP3	17
Y16709	18
GLT8D2	19
ZEB2	20
SLC35D2	21
ADAM17	22
GMEB1	23
HIRA	24
NVL	25
NIF3L1	26
DNAJC4	27
RPL3L	28
DHTKD1	29
ZNF37BP	30
