## Supplementary material for "Transcriptomic and Machine-Learning Prioritization of OCEL1 in Low Bone Mineral Density With Multivariable cis-MR": Online Resource 2: Reproducibility Materials: GSE56815_heatmap_sample_metadata.tsv

sample	group	display_order
GSM1369756	high_bmd	1
GSM1369757	high_bmd	2
GSM1369758	high_bmd	3
GSM1369759	high_bmd	4
GSM1369760	high_bmd	5
GSM1369761	high_bmd	6
GSM1369762	high_bmd	7
GSM1369763	high_bmd	8
GSM1369764	high_bmd	9
GSM1369765	high_bmd	10
GSM1369766	high_bmd	11
GSM1369767	high_bmd	12
GSM1369768	high_bmd	13
GSM1369769	high_bmd	14
GSM1369770	high_bmd	15
GSM1369771	high_bmd	16
GSM1369772	high_bmd	17
GSM1369773	high_bmd	18
GSM1369774	high_bmd	19
GSM1369775	high_bmd	20
GSM1369776	high_bmd	21
GSM1369777	high_bmd	22
GSM1369778	high_bmd	23
GSM1369779	high_bmd	24
GSM1369780	high_bmd	25
GSM1369781	high_bmd	26
GSM1369782	high_bmd	27
GSM1369783	high_bmd	28
GSM1369784	high_bmd	29
GSM1369785	high_bmd	30
GSM1369786	high_bmd	31
GSM1369787	high_bmd	32
GSM1369788	high_bmd	33
GSM1369789	high_bmd	34
GSM1369790	high_bmd	35
GSM1369791	high_bmd	36
GSM1369792	high_bmd	37
GSM1369793	high_bmd	38
GSM1369794	high_bmd	39
GSM1369795	high_bmd	40
GSM1369796	low_bmd	41
GSM1369797	low_bmd	42
GSM1369798	low_bmd	43
GSM1369799	low_bmd	44
GSM1369800	low_bmd	45
GSM1369801	low_bmd	46
GSM1369802	low_bmd	47
GSM1369803	low_bmd	48
GSM1369804	low_bmd	49
GSM1369805	low_bmd	50
GSM1369806	low_bmd	51
GSM1369807	low_bmd	52
GSM1369808	low_bmd	53
GSM1369809	low_bmd	54
GSM1369810	low_bmd	55
GSM1369811	low_bmd	56
GSM1369812	low_bmd	57
GSM1369813	low_bmd	58
GSM1369814	low_bmd	59
GSM1369815	low_bmd	60
GSM1369816	low_bmd	61
GSM1369817	low_bmd	62
GSM1369818	low_bmd	63
GSM1369819	low_bmd	64
GSM1369820	low_bmd	65
GSM1369821	low_bmd	66
GSM1369822	low_bmd	67
GSM1369823	low_bmd	68
GSM1369824	low_bmd	69
GSM1369825	low_bmd	70
GSM1369826	low_bmd	71
GSM1369827	low_bmd	72
GSM1369828	low_bmd	73
GSM1369829	low_bmd	74
GSM1369830	low_bmd	75
GSM1369831	low_bmd	76
GSM1369832	low_bmd	77
GSM1369833	low_bmd	78
GSM1369834	low_bmd	79
GSM1369835	low_bmd	80
