## Supplementary material for "Transcriptomic and Machine-Learning Prioritization of OCEL1 in Low Bone Mineral Density With Multivariable cis-MR": Online Resource 2: Reproducibility Materials: thematic_190_candidate_genes.csv

gene
ABCA7
ABL1
ABR
ACTL6A
ADAM9
ADIPOQ
ADRB2
AFF1
AGER
AKAP13
ANXA2
AP2B1
APCS
APLP1
ATP2C1
BCL10
BCL7B
BGLAP
BMP4
BRD4
C12ORF43
CALCA
CANT1
CASP1
CASP10
CCDC22
CCL13
CCR1
CD180
CD33
CD99
CDKN2D
CHAF1A
CHI3L1
CLEC3B
CLEC7A
COL19A1
COL5A1
CORO2B
CPNE1
CPT2
CRB1
CREBBP
CTNNB1
CTSK
CX3CR1
CYTH1
DAPK3
DDN
DDX21
DLST
EDA
EDA2R
EGFR
EP300
ESRP2
ETS2
EZR
F7
FAM216A
FARSA
FASLG
FGFR2
FGR
FLNA
FOXF2
FXN
GAB2
GAPDH
GATAD2A
GLA
GPR183
GPR89A
GSDMB
GSE1
HAMP
HCLS1
HMOX1
HNRNPC
HTR2B
IL17RA
IL18R1
IL7
INPP1
INTS8
IRAK4
IREB2
JUN
JUNB
KANK2
KRT16
LASP1
LIPE
LMAN2L
LRRK1
LTF
MALT1
MAP3K14
MAP3K3
MAP3K7
MED1
MED4
MEX3D
MITF
MMP8
MN1
MRPS18B
MT1G
MUC1
MYD88
NAP1L2
NCOA1
NDRG1
NELFB
NES
NFKBIA
NPC1
NPY
OCEL1
OR10H1
P2RY2
PAN2
PC
PCDH7
PDLIM7
PEX1
PIK3R4
PIM1
PLXNA2
POMT1
POU3F3
POU4F2
PPIF
PPL
PRDX1
PRKCA
PRKCB
PRKCE
PSMC1
PTK2B
PTPN1
RAB8B
RC3H2
RHOA
RIPK2
RNH1
ROR1
RORA
RPL15
S100A12
S100A4
SCIN
SHARPIN
SIRT2
SKAP1
SMARCA4
SMARCC2
SOAT1
SOAT2
SPDL1
SPP2
SPTA1
SRC
SRGN
ST6GALNAC4
STAR
SUCO
TBK1
TCAP
TF
TIA1
TICAM1
TMPRSS15
TNF
TNFSF11
TNFSF9
TNIP1
TNIP3
TRADD
TRIL
TRIM25
TRIM44
TSKU
TUSC2
UBE2D2
USP22
ZFAND5
ZFP36
ZFP36L1
ZNF281
