## Supplementary material for "Transcriptomic and Machine-Learning Prioritization of OCEL1 in Low Bone Mineral Density With Multivariable cis-MR": Online Resource 2: Reproducibility Materials: lasso_lambda_table.csv

lambda	cvm	cvsd	nonzero
0.267550659757796	0.6375	0.0473242362150023	0
0.25539006935066	0.575	0.05	1
0.243782196545431	0.525	0.0520416499866533	1
0.232701919474073	0.4375	0.0596575877636515	2
0.222125258096223	0.3625	0.0755764881134044	2
0.212029322301361	0.3125	0.0727677049857207	2
0.202392262369819	0.2875	0.0646840612344168	2
0.193193221685408	0.25	0.0671854812358213	2
0.184412291597334	0.275	0.0740682868109632	2
0.176030468333707	0.275	0.0740682868109632	3
0.1680296118734	0.2875	0.0791666666666667	3
0.160392406687241	0.2875	0.0791666666666667	3
0.153102324263583	0.2875	0.0791666666666667	4
0.146143587337143	0.2625	0.0708333333333333	6
0.139501135743694	0.2625	0.0708333333333333	6
0.133160593826716	0.2625	0.0708333333333333	6
0.127108239325465	0.2625	0.0708333333333333	6
0.121330973677125	0.2625	0.0657488909919146	8
0.115816293668778	0.275	0.0612372435695795	8
0.110552264377826	0.2625	0.0630531081267565	8
0.105527493342324	0.275	0.0640095478989051	10
0.100731105905308	0.275	0.0640095478989051	13
0.0961527216797513	0.2625	0.0683384144452363	14
0.0917824320832415	0.25	0.0721687836487032	14
0.0876107788937277	0.2375	0.0708333333333333	15
0.083628733779949	0.225	0.0692218655243173	16
0.0798276787622337	0.225	0.0692218655243173	16
0.0761993875613868	0.2	0.0623609564462324	17
0.0727360077952988	0.2	0.0623609564462324	17
0.0694300439847456	0.2	0.0623609564462324	18
0.0662743413316021	0.2	0.0623609564462324	17
0.0632620702343604	0.2	0.0623609564462324	18
0.0603867115074413	0.1875	0.0596575877636515	19
0.0576420422723115	0.1875	0.0596575877636515	19
0.0550221224898712	0.175	0.0533593686452737	19
0.0525212821049649	0.15	0.0552770798392567	18
0.0501341087751951	0.15	0.0552770798392567	18
0.047855436157479	0.1375	0.0541666666666667	19
0.0456803327270005	0.15	0.0520416499866533	18
0.0436040911043574	0.15	0.0520416499866533	19
0.0416222178678063	0.15	0.0520416499866533	19
0.0397304238285572	0.1375	0.0435012771204606	19
0.0379246147480698	0.1375	0.0435012771204606	20
0.0362008824772646	0.1375	0.0435012771204606	20
0.0345554964984694	0.1375	0.0435012771204606	19
0.0329848958517974	0.1375	0.0435012771204606	20
0.0314856814284845	0.15	0.0448763733927875	20
0.0300546086145061	0.15	0.0448763733927875	21
0.0286885802685522	0.15	0.0448763733927875	22
0.0273846400191657	0.15	0.0448763733927875	24
0.0261399658665345	0.15	0.0448763733927875	24
0.0249518640750935	0.15	0.0448763733927875	24
0.0238177633437164	0.15	0.0448763733927875	24
0.0227352092408813	0.15	0.0448763733927875	24
0.0217018588927671	0.15	0.0448763733927875	24
0.0207154759127837	0.15	0.0448763733927875	24
0.0197739255615631	0.1375	0.0473242362150023	25
0.0188751701269361	0.1375	0.0473242362150023	25
0.0180172645138964	0.1375	0.0473242362150023	25
0.0171983520350078	0.1375	0.0473242362150023	26
0.0164166603921436	0.125	0.0493006648591635	27
0.0156704978408622	0.125	0.0493006648591635	27
0.0149582495291176	0.125	0.0493006648591635	26
0.0142783740023818	0.125	0.0493006648591635	26
0.013629399867614	0.1375	0.0541666666666667	26
0.0130099226088579	0.1375	0.0541666666666667	26
0.0124186015475752	0.1375	0.0541666666666667	26
0.0118541569411362	0.1375	0.0541666666666667	26
0.0113153672131887	0.1375	0.0541666666666667	26
0.0108010663099112	0.1375	0.0541666666666667	26
0.0103101411764279	0.1375	0.0541666666666667	26
0.00984152934792488	0.1375	0.0541666666666667	26
0.00939421665025384	0.1375	0.0541666666666667	26
0.00896723500504671	0.1375	0.0541666666666667	24
0.00855966033459131	0.1375	0.0541666666666667	24
0.00817061056193365	0.1375	0.0541666666666667	24
0.00779924370187865	0.1375	0.0541666666666667	24
0.00744475603875779	0.1625	0.0528690730852063	24
0.00710638038702012	0.1625	0.0528690730852063	24
0.00678338443088198	0.175	0.05	25
0.00647506913944231	0.175	0.05	26
0.00618076725383333	0.175	0.05	26
0.0058998418431326	0.175	0.05	27
0.00563168492591114	0.175	0.05	28
0.00537571615443419	0.1875	0.0501733107449679	28
0.00513138155866725	0.1875	0.0501733107449679	28
0.00489815234736882	0.1875	0.0501733107449679	28
0.00467552376367544	0.1875	0.0501733107449679	28
0.00446301399270213	0.1875	0.0501733107449679	28
0.00426016311879398	0.1875	0.0501733107449679	28
0.00406653213017246	0.1875	0.0501733107449679	28
0.00388170196882189	0.1875	0.0501733107449679	28
0.00370527262356013	0.1875	0.0501733107449679	28
0.00353686226433067	0.1875	0.0501733107449679	28
0.00337610641584232	0.1875	0.0501733107449679	28
0.0032226571687684	0.1875	0.0501733107449679	29
0.00307618242679808	0.1875	0.0501733107449679	29
0.00293636518791036	0.1875	0.0501733107449679	29
0.00280290285831537	0.1875	0.0501733107449679	29
0.00267550659757798	0.1875	0.0501733107449679	29
