## Supplementary material for "Transcriptomic and Machine-Learning Prioritization of OCEL1 in Low Bone Mineral Density With Multivariable cis-MR": Online Resource 2: Reproducibility Materials: ML_TRAINING_CONFIG.tsv

candidate_n	svm_profile_repeats	svm_profile_folds	svm_profile_sizes	svm_seed	lasso_rule	lasso_seed	xgb_seed	xgb_booster	xgb_best_nrounds	xgb_importance	feature_universe	validation_labels_used_for_training
107	3	10	2;3;4;5;6;7;8;9;10;11;12;13;14;15;16;17;18;19;20;21;22;23;24;25;26;27;28;29;30;31;32;33;34;35;36;37;38;39;40	20260326	lambda.1se	8088	124	gbtree	92	frequency	discovery_candidates_measurable_in_GSE56815_and_GSE2208	FALSE
