## Supplementary material for "Transcriptomic and Machine-Learning Prioritization of OCEL1 in Low Bone Mineral Density With Multivariable cis-MR": Online Resource 2: Reproducibility Materials: svm_profile.csv

Variables	Accuracy	AccuracySD
2	0.704166666666667	0.141128966046915
3	0.6875	0.163310313883385
4	0.7625	0.151678823562294
5	0.725	0.151856329560497
6	0.766666666666667	0.156515578894823
7	0.7625	0.144399768363555
8	0.7875	0.143651578000623
9	0.7875	0.147354545464215
10	0.854166666666667	0.123190932081572
11	0.854166666666667	0.10928516425589
12	0.833333333333333	0.124279532904057
13	0.866666666666667	0.108543121363826
14	0.916666666666667	0.088894875277345
15	0.933333333333333	0.0714183079654207
16	0.916666666666667	0.088894875277345
17	0.9125	0.0877766562322258
18	0.916666666666667	0.100286944635719
19	0.904166666666667	0.0967317953409584
20	0.895833333333333	0.104238480992099
21	0.895833333333333	0.104238480992099
22	0.9125	0.0814073410228696
23	0.979166666666667	0.0473811277236815
24	0.983333333333333	0.04321823795522
25	0.979166666666667	0.0576416296721768
26	0.983333333333333	0.04321823795522
27	0.975	0.0688576743024685
28	0.983333333333333	0.04321823795522
29	0.979166666666667	0.0473811277236815
30	0.970833333333333	0.0630008666242164
31	0.970833333333333	0.0630008666242164
32	0.975	0.0508547627715608
33	0.966666666666667	0.0562220556386005
34	0.945833333333333	0.0710400971444919
35	0.933333333333333	0.0786012781037321
36	0.933333333333333	0.0786012781037321
37	0.9375	0.0787154412403003
38	0.945833333333333	0.0710400971444919
39	0.933333333333333	0.0786012781037321
40	0.929166666666667	0.0782577894474116
