## Supplementary material for "Transcriptomic and Machine-Learning Prioritization of OCEL1 in Low Bone Mineral Density With Multivariable cis-MR": Online Resource 2: Reproducibility Materials: svm_ranked_genes.csv

gene
FAM216A
PTPN1
ZNF281
ABR
CLEC7A
CYTH1
OCEL1
CPNE1
EZR
MAP3K3
NPC1
NPY
PIK3R4
FXN
IL17RA
P2RY2
ANXA2
ADAM9
ATP2C1
MT1G
C12ORF43
PIM1
SMARCC2
SRC
NELFB
TNIP1
FARSA
BCL10
SKAP1
ABCA7
CASP1
CD33
CASP10
BRD4
CCR1
INPP1
PRKCE
ZFP36L1
MRPS18B
UBE2D2
AGER
MAP3K14
HAMP
TMPRSS15
BCL7B
S100A12
JUN
CPT2
CANT1
EP300
PTK2B
CHAF1A
MMP8
CTNNB1
GPR183
CX3CR1
ST6GALNAC4
CHI3L1
SRGN
TRIM25
ZFP36
PDLIM7
SIRT2
NFKBIA
AFF1
MITF
CD180
MN1
EDA
RC3H2
LRRK1
PPIF
TICAM1
GATAD2A
PRKCB
CDKN2D
ETS2
FLNA
RAB8B
RIPK2
DDX21
LMAN2L
TIA1
MAP3K7
NCOA1
PRKCA
GPR89A
DLST
SMARCA4
ACTL6A
PAN2
LTF
INTS8
F7
HNRNPC
AKAP13
MALT1
RPL15
TNF
TUSC2
ABL1
JUNB
ADRB2
GSE1
DAPK3
CTSK
CLEC3B
