## Supplementary material for "Transcriptomic and Machine-Learning Prioritization of OCEL1 in Low Bone Mineral Density With Multivariable cis-MR": Online Resource 2: Reproducibility Materials: training_feature_universe.csv

gene
ABCA7
ABL1
ABR
ACTL6A
ADAM9
ADRB2
AFF1
AGER
AKAP13
ANXA2
ATP2C1
BCL10
BCL7B
BRD4
C12ORF43
CANT1
CASP1
CASP10
CCR1
CD180
CD33
CDKN2D
CHAF1A
CHI3L1
CLEC3B
CLEC7A
CPNE1
CPT2
CTNNB1
CTSK
CX3CR1
CYTH1
DAPK3
DDX21
DLST
EDA
EP300
ETS2
EZR
F7
FAM216A
FARSA
FLNA
FXN
GATAD2A
GPR183
GPR89A
GSE1
HAMP
HNRNPC
IL17RA
INPP1
INTS8
JUN
JUNB
LMAN2L
LRRK1
LTF
MALT1
MAP3K14
MAP3K3
MAP3K7
MITF
MMP8
MN1
MRPS18B
MT1G
NCOA1
NELFB
NFKBIA
NPC1
NPY
OCEL1
P2RY2
PAN2
PDLIM7
PIK3R4
PIM1
PPIF
PRKCA
PRKCB
PRKCE
PTK2B
PTPN1
RAB8B
RC3H2
RIPK2
RPL15
S100A12
SIRT2
SKAP1
SMARCA4
SMARCC2
SRC
SRGN
ST6GALNAC4
TIA1
TICAM1
TMPRSS15
TNF
TNIP1
TRIM25
TUSC2
UBE2D2
ZFP36
ZFP36L1
ZNF281
