## Supplementary material for "Transcriptomic and Machine-Learning Prioritization of OCEL1 in Low Bone Mineral Density With Multivariable cis-MR": Online Resource 2: Reproducibility Materials: xgb_frequency_importance.csv

Feature	Gain	Cover	Frequency	frequency_share	cumulative_frequency
EZR	0.104062823883905	0.0816876006669246	0.0842490842490843	0.0842490842490843	0.0842490842490843
LMAN2L	0.0488597603671591	0.0888675001969431	0.0769230769230769	0.0769230769230769	0.161172161172161
OCEL1	0.0401892691681567	0.0475805416517481	0.0659340659340659	0.0659340659340659	0.227106227106227
GATAD2A	0.066824449781868	0.0388711991864149	0.0586080586080586	0.0586080586080586	0.285714285714286
NFKBIA	0.0578885740859972	0.0650525833027834	0.0586080586080586	0.0586080586080586	0.344322344322344
CPT2	0.0541895980126521	0.0779049092605115	0.0549450549450549	0.0549450549450549	0.399267399267399
ZFP36L1	0.079818906848437	0.0724399215349061	0.0476190476190476	0.0476190476190476	0.446886446886447
P2RY2	0.0482900012715996	0.0405635285058075	0.0366300366300366	0.0366300366300366	0.483516483516484
CPNE1	0.0188754376968609	0.029261386718542	0.0366300366300366	0.0366300366300366	0.52014652014652
FAM216A	0.0181867504764442	0.0309106360610407	0.0366300366300366	0.0366300366300366	0.556776556776557
NPY	0.0416621986564604	0.0497770901670203	0.032967032967033	0.032967032967033	0.58974358974359
NCOA1	0.140048027290465	0.0679361584699799	0.0293040293040293	0.0293040293040293	0.619047619047619
PDLIM7	0.0268265559743727	0.0380885625880652	0.0293040293040293	0.0293040293040293	0.648351648351648
MAP3K3	0.0246375971004221	0.0269097499570692	0.0293040293040293	0.0293040293040293	0.677655677655678
ADAM9	0.0188856484475312	0.0364094217561322	0.0293040293040293	0.0293040293040293	0.706959706959707
PIK3R4	0.0167378611890205	0.0169456714616078	0.0256410256410256	0.0256410256410256	0.732600732600733
TMPRSS15	0.0117520880308501	0.0119382483281113	0.0256410256410256	0.0256410256410256	0.758241758241758
TNIP1	0.0351345239530891	0.0366377367403338	0.021978021978022	0.021978021978022	0.78021978021978
IL17RA	0.00850140706709667	0.00942181723267019	0.021978021978022	0.021978021978022	0.802197802197802
CYTH1	0.0314409561331041	0.0193983480450248	0.0183150183150183	0.0183150183150183	0.82051282051282
UBE2D2	0.00504253507351392	0.00731534173889345	0.0183150183150183	0.0183150183150183	0.838827838827839
DAPK3	0.0315967779687487	0.0202028342516569	0.0146520146520147	0.0146520146520147	0.853479853479853
CASP10	0.0127937657321475	0.0106149702069075	0.010989010989011	0.010989010989011	0.864468864468865
RC3H2	0.00890300749138216	0.00644127176806905	0.010989010989011	0.010989010989011	0.875457875457875
EDA	0.00858279514342073	0.0122854021575111	0.010989010989011	0.010989010989011	0.886446886446887
SMARCA4	0.0013127686280129	0.00391219319642353	0.010989010989011	0.010989010989011	0.897435897435897
BCL10	0.010473547836495	0.00548939087407335	0.00732600732600733	0.00732600732600733	0.904761904761905
CTNNB1	0.00386610114861405	0.004357120193812	0.00732600732600733	0.00732600732600733	0.912087912087912
TRIM25	0.00377709138434425	0.00385467884161524	0.00732600732600733	0.00732600732600733	0.919413919413919
F7	0.00236683661400301	0.00660816921123879	0.00732600732600733	0.00732600732600733	0.926739926739927
CD33	0.00219565312166967	0.00321223374044105	0.00732600732600733	0.00732600732600733	0.934065934065934
INTS8	0.00186636655797958	0.0028027806534166	0.00732600732600733	0.00732600732600733	0.941391941391941
RIPK2	0.00118485611154709	0.00234744948258101	0.00732600732600733	0.00732600732600733	0.948717948717949
CHI3L1	0.000356589631920243	0.00295935647470439	0.00732600732600733	0.00732600732600733	0.956043956043956
TUSC2	0.00550511098096026	0.00318710080319869	0.00366300366300366	0.00366300366300366	0.95970695970696
ZNF281	0.00227923830092124	0.00246628421049417	0.00366300366300366	0.00366300366300366	0.963369963369963
NELFB	0.00142678809978168	0.00291220985537056	0.00366300366300366	0.00366300366300366	0.967032967032967
PRKCB	0.00099387301999437	0.00297718246617552	0.00366300366300366	0.00366300366300366	0.970695970695971
CCR1	0.000893967874518869	0.00143719722250042	0.00366300366300366	0.00366300366300366	0.974358974358974
ETS2	0.000657334890748882	0.00162013252024579	0.00366300366300366	0.00366300366300366	0.978021978021978
RAB8B	0.000442253138403273	0.00155347820436377	0.00366300366300366	0.00366300366300366	0.981684981684982
GSE1	0.00037000448071601	0.00113503636355891	0.00366300366300366	0.00366300366300366	0.985347985347985
ACTL6A	0.000116711473429812	0.000982295587427264	0.00366300366300366	0.00366300366300366	0.989010989010989
INPP1	0.000105461249832167	0.000944061757964747	0.00366300366300366	0.00366300366300366	0.992673992673993
FXN	4.63815381324472e-05	0.000886822952458161	0.00366300366300366	0.00366300366300366	0.996336996336996
GPR183	3.17470732702359e-05	0.000892393433261217	0.00366300366300366	0.00366300366300366	1
