## Supplementary material for "Transcriptomic and Machine-Learning Prioritization of OCEL1 in Low Bone Mineral Density With Multivariable cis-MR": Online Resource 2: Reproducibility Materials: ml_selection_after_rules.csv

method	gene
Linear_SVM_weight_ranking_max_accuracy_tie	FAM216A
Linear_SVM_weight_ranking_max_accuracy_tie	PTPN1
Linear_SVM_weight_ranking_max_accuracy_tie	ZNF281
Linear_SVM_weight_ranking_max_accuracy_tie	ABR
Linear_SVM_weight_ranking_max_accuracy_tie	CLEC7A
Linear_SVM_weight_ranking_max_accuracy_tie	CYTH1
Linear_SVM_weight_ranking_max_accuracy_tie	OCEL1
Linear_SVM_weight_ranking_max_accuracy_tie	CPNE1
Linear_SVM_weight_ranking_max_accuracy_tie	EZR
Linear_SVM_weight_ranking_max_accuracy_tie	MAP3K3
Linear_SVM_weight_ranking_max_accuracy_tie	NPC1
Linear_SVM_weight_ranking_max_accuracy_tie	NPY
Linear_SVM_weight_ranking_max_accuracy_tie	PIK3R4
Linear_SVM_weight_ranking_max_accuracy_tie	FXN
Linear_SVM_weight_ranking_max_accuracy_tie	IL17RA
Linear_SVM_weight_ranking_max_accuracy_tie	P2RY2
Linear_SVM_weight_ranking_max_accuracy_tie	ANXA2
Linear_SVM_weight_ranking_max_accuracy_tie	ADAM9
Linear_SVM_weight_ranking_max_accuracy_tie	ATP2C1
Linear_SVM_weight_ranking_max_accuracy_tie	MT1G
Linear_SVM_weight_ranking_max_accuracy_tie	C12ORF43
Linear_SVM_weight_ranking_max_accuracy_tie	PIM1
Linear_SVM_weight_ranking_max_accuracy_tie	SMARCC2
Linear_SVM_weight_ranking_max_accuracy_tie	SRC
LASSO_lambda_1se	ABR
LASSO_lambda_1se	ATP2C1
LASSO_lambda_1se	CD33
LASSO_lambda_1se	CHI3L1
LASSO_lambda_1se	CPNE1
LASSO_lambda_1se	EDA
LASSO_lambda_1se	EZR
LASSO_lambda_1se	FAM216A
LASSO_lambda_1se	FXN
LASSO_lambda_1se	IL17RA
LASSO_lambda_1se	LMAN2L
LASSO_lambda_1se	MAP3K3
LASSO_lambda_1se	NCOA1
LASSO_lambda_1se	NPC1
LASSO_lambda_1se	NPY
LASSO_lambda_1se	OCEL1
LASSO_lambda_1se	PTPN1
LASSO_lambda_1se	RC3H2
XGBoost_frequency_first_cumulative_ge_0.5	EZR
XGBoost_frequency_first_cumulative_ge_0.5	LMAN2L
XGBoost_frequency_first_cumulative_ge_0.5	OCEL1
XGBoost_frequency_first_cumulative_ge_0.5	GATAD2A
XGBoost_frequency_first_cumulative_ge_0.5	NFKBIA
XGBoost_frequency_first_cumulative_ge_0.5	CPT2
XGBoost_frequency_first_cumulative_ge_0.5	ZFP36L1
XGBoost_frequency_first_cumulative_ge_0.5	P2RY2
XGBoost_frequency_first_cumulative_ge_0.5	CPNE1
