## Supplementary material for "Transcriptomic and Machine-Learning Prioritization of OCEL1 in Low Bone Mineral Density With Multivariable cis-MR": Online Resource 2: Reproducibility Materials: xgb_frequency_with_rule.csv

Feature	Gain	Cover	Frequency	frequency_share	cumulative_frequency	selected_by_rule
EZR	0.104062823883905	0.0816876006669246	0.0842490842490843	0.0842490842490843	0.0842490842490843	TRUE
LMAN2L	0.0488597603671591	0.0888675001969431	0.0769230769230769	0.0769230769230769	0.161172161172161	TRUE
OCEL1	0.0401892691681567	0.0475805416517481	0.0659340659340659	0.0659340659340659	0.227106227106227	TRUE
GATAD2A	0.066824449781868	0.0388711991864149	0.0586080586080586	0.0586080586080586	0.285714285714286	TRUE
NFKBIA	0.0578885740859972	0.0650525833027834	0.0586080586080586	0.0586080586080586	0.344322344322344	TRUE
CPT2	0.0541895980126521	0.0779049092605115	0.0549450549450549	0.0549450549450549	0.399267399267399	TRUE
ZFP36L1	0.079818906848437	0.0724399215349061	0.0476190476190476	0.0476190476190476	0.446886446886447	TRUE
P2RY2	0.0482900012715996	0.0405635285058075	0.0366300366300366	0.0366300366300366	0.483516483516483	TRUE
CPNE1	0.0188754376968609	0.029261386718542	0.0366300366300366	0.0366300366300366	0.52014652014652	TRUE
FAM216A	0.0181867504764442	0.0309106360610407	0.0366300366300366	0.0366300366300366	0.556776556776557	FALSE
NPY	0.0416621986564604	0.0497770901670203	0.032967032967033	0.032967032967033	0.58974358974359	FALSE
NCOA1	0.140048027290465	0.0679361584699799	0.0293040293040293	0.0293040293040293	0.619047619047619	FALSE
PDLIM7	0.0268265559743727	0.0380885625880652	0.0293040293040293	0.0293040293040293	0.648351648351648	FALSE
MAP3K3	0.0246375971004221	0.0269097499570692	0.0293040293040293	0.0293040293040293	0.677655677655678	FALSE
ADAM9	0.0188856484475312	0.0364094217561322	0.0293040293040293	0.0293040293040293	0.706959706959707	FALSE
PIK3R4	0.0167378611890205	0.0169456714616078	0.0256410256410256	0.0256410256410256	0.732600732600733	FALSE
TMPRSS15	0.0117520880308501	0.0119382483281113	0.0256410256410256	0.0256410256410256	0.758241758241758	FALSE
TNIP1	0.0351345239530891	0.0366377367403338	0.021978021978022	0.021978021978022	0.78021978021978	FALSE
IL17RA	0.00850140706709667	0.00942181723267019	0.021978021978022	0.021978021978022	0.802197802197802	FALSE
CYTH1	0.0314409561331041	0.0193983480450248	0.0183150183150183	0.0183150183150183	0.82051282051282	FALSE
UBE2D2	0.00504253507351392	0.00731534173889345	0.0183150183150183	0.0183150183150183	0.838827838827839	FALSE
DAPK3	0.0315967779687487	0.0202028342516569	0.0146520146520147	0.0146520146520147	0.853479853479853	FALSE
CASP10	0.0127937657321475	0.0106149702069075	0.010989010989011	0.010989010989011	0.864468864468864	FALSE
RC3H2	0.00890300749138216	0.00644127176806905	0.010989010989011	0.010989010989011	0.875457875457875	FALSE
EDA	0.00858279514342073	0.0122854021575111	0.010989010989011	0.010989010989011	0.886446886446886	FALSE
SMARCA4	0.0013127686280129	0.00391219319642353	0.010989010989011	0.010989010989011	0.897435897435897	FALSE
BCL10	0.010473547836495	0.00548939087407335	0.00732600732600733	0.00732600732600733	0.904761904761905	FALSE
CTNNB1	0.00386610114861405	0.004357120193812	0.00732600732600733	0.00732600732600733	0.912087912087912	FALSE
TRIM25	0.00377709138434425	0.00385467884161524	0.00732600732600733	0.00732600732600733	0.919413919413919	FALSE
F7	0.00236683661400301	0.00660816921123879	0.00732600732600733	0.00732600732600733	0.926739926739927	FALSE
CD33	0.00219565312166967	0.00321223374044105	0.00732600732600733	0.00732600732600733	0.934065934065934	FALSE
INTS8	0.00186636655797958	0.0028027806534166	0.00732600732600733	0.00732600732600733	0.941391941391941	FALSE
RIPK2	0.00118485611154709	0.00234744948258101	0.00732600732600733	0.00732600732600733	0.948717948717949	FALSE
CHI3L1	0.000356589631920243	0.00295935647470439	0.00732600732600733	0.00732600732600733	0.956043956043956	FALSE
TUSC2	0.00550511098096026	0.00318710080319869	0.00366300366300366	0.00366300366300366	0.95970695970696	FALSE
ZNF281	0.00227923830092124	0.00246628421049417	0.00366300366300366	0.00366300366300366	0.963369963369963	FALSE
NELFB	0.00142678809978168	0.00291220985537056	0.00366300366300366	0.00366300366300366	0.967032967032967	FALSE
PRKCB	0.00099387301999437	0.00297718246617552	0.00366300366300366	0.00366300366300366	0.970695970695971	FALSE
CCR1	0.000893967874518869	0.00143719722250042	0.00366300366300366	0.00366300366300366	0.974358974358974	FALSE
ETS2	0.000657334890748882	0.00162013252024579	0.00366300366300366	0.00366300366300366	0.978021978021978	FALSE
RAB8B	0.000442253138403273	0.00155347820436377	0.00366300366300366	0.00366300366300366	0.981684981684982	FALSE
GSE1	0.00037000448071601	0.00113503636355891	0.00366300366300366	0.00366300366300366	0.985347985347985	FALSE
ACTL6A	0.000116711473429812	0.000982295587427264	0.00366300366300366	0.00366300366300366	0.989010989010989	FALSE
INPP1	0.000105461249832167	0.000944061757964747	0.00366300366300366	0.00366300366300366	0.992673992673993	FALSE
FXN	4.63815381324472e-05	0.000886822952458161	0.00366300366300366	0.00366300366300366	0.996336996336996	FALSE
GPR183	3.17470732702359e-05	0.000892393433261217	0.00366300366300366	0.00366300366300366	1	FALSE
