## Supplementary material for "Transcriptomic and Machine-Learning Prioritization of OCEL1 in Low Bone Mineral Density With Multivariable cis-MR": Online Resource 2: Reproducibility Materials: FINAL_VALIDATED_GENES.csv

gene	available_train	available_validation	train_auc	primary_auc	train_delta	primary_delta	train_p	primary_p	auc_gate	direction_concordant	expression_p_gate	final_gate	validation_status
OCEL1	TRUE	TRUE	0.635	0.788888888888889	-0.0751464999999998	-0.128880930155556	0.0376273103972639	0.0349866851414839	TRUE	TRUE	TRUE	TRUE	MEASURABLE_IN_BOTH_COHORTS
