## Supplementary material for "Transcriptomic and Machine-Learning Prioritization of OCEL1 in Low Bone Mineral Density With Multivariable cis-MR": Online Resource 2: Reproducibility Materials: selected_intersection_two_cohort_metrics.csv

gene	available_train	available_validation	train_auc	primary_auc	train_delta	primary_delta	train_p	primary_p	auc_gate	direction_concordant	expression_p_gate	final_gate	validation_status
CPNE1	TRUE	TRUE	0.66875	0.744444444444444	-0.20645425	0.205366779833334	0.00899100362138528	0.0790477620365906	TRUE	FALSE	FALSE	FALSE	MEASURABLE_IN_BOTH_COHORTS
EZR	TRUE	TRUE	0.66875	0.755555555555556	-0.152067000000001	0.292662369155556	0.00899100362138528	0.0652536318170993	TRUE	FALSE	FALSE	FALSE	MEASURABLE_IN_BOTH_COHORTS
OCEL1	TRUE	TRUE	0.635	0.788888888888889	-0.0751464999999998	-0.128880930155556	0.0376273103972639	0.0349866851414839	TRUE	TRUE	TRUE	TRUE	MEASURABLE_IN_BOTH_COHORTS
