## Supplementary material for "Transcriptomic and Machine-Learning Prioritization of OCEL1 in Low Bone Mineral Density With Multivariable cis-MR": Online Resource 2: Reproducibility Materials: OCEL1_COMPONENT_SHARING.tsv

gene	OCEL1_focal_SNP	best_candidate_component_SNP	max_r2	shared_r2_ge_0.8	shared_r2_ge_0.5	exact_component_match
ABHD8	RS10402744	RS35371421	0.0500186346471309	False	False	False
ABHD8	RS112528011	RS7508638	0.2926915287971496	False	False	False
ABHD8	RS118043155	RS35371421	0.025912694633007	False	False	False
ABHD8	RS141011993	RS8112906	0.0981147959828376	False	False	False
ABHD8	RS146484343	RS8112906	0.0186140332370996	False	False	False
ABHD8	RS2288544	RS10418362	0.2977267801761627	False	False	False
ABHD8	RS35327080	RS74197774	0.0781568437814712	False	False	False
ABHD8	RS4808073	RS28717004	0.0327012240886688	False	False	False
ABHD8	RS4808604	RS2883273	0.2224265187978744	False	False	False
ABHD8	RS62126259	RS35371421	0.6711128354072571	False	True	False
ABHD8	RS9676358	RS74197774	0.3115822374820709	False	False	False
ANKLE1	RS10402744	RS62126222	0.5860161781311035	False	True	False
ANKLE1	RS112528011	RS12974368	0.1444365531206131	False	False	False
ANKLE1	RS118043155	RS7245873	0.0111055271700024	False	False	False
ANKLE1	RS141011993	RS55739762	0.2740587592124939	False	False	False
ANKLE1	RS146484343	RS62126222	0.1072305515408515	False	False	False
ANKLE1	RS2288544	RS12974368	0.1492729783058166	False	False	False
ANKLE1	RS35327080	RS7245873	0.058609914034605	False	False	False
ANKLE1	RS4808073	RS62126222	0.0416954383254051	False	False	False
ANKLE1	RS4808604	RS6512183	0.0265463441610336	False	False	False
ANKLE1	RS62126259	RS12974368	0.2186239063739776	False	False	False
ANKLE1	RS9676358	RS6512183	0.1943500787019729	False	False	False
BABAM1	RS10402744	RS62126259	0.0435978472232818	False	False	False
BABAM1	RS112528011	RS10418362	0.2543513178825378	False	False	False
BABAM1	RS118043155	RS112623005	0.1250728517770767	False	False	False
BABAM1	RS141011993	RS6512179	0.1320711821317672	False	False	False
BABAM1	RS146484343	RS62126259	0.0093473931774497	False	False	False
BABAM1	RS2288544	RS10418362	0.2977267801761627	False	False	False
BABAM1	RS35327080	RS112623005	0.294262945652008	False	False	False
BABAM1	RS4808073	RS113834817	0.1283918470144271	False	False	False
BABAM1	RS4808604	RS113834817	0.6430692672729492	False	True	False
BABAM1	RS62126259	RS62126259	1.0	True	True	True
BABAM1	RS9676358	RS11881139	0.8303665518760681	True	True	False
CTD-3131K8.2	RS10402744	RS62126785	0.0038399593904614	False	False	False
CTD-3131K8.2	RS112528011	RS59956366	0.0043809846974909	False	False	False
CTD-3131K8.2	RS118043155	RS56122506	0.0024541965685784	False	False	False
CTD-3131K8.2	RS141011993	RS4808656	0.0563823692500591	False	False	False
CTD-3131K8.2	RS146484343	RS62126785	0.000917202734854	False	False	False
CTD-3131K8.2	RS2288544	RS59956366	0.0088149113580584	False	False	False
CTD-3131K8.2	RS35327080	RS56123959	0.0051781968213617	False	False	False
CTD-3131K8.2	RS4808073	RS62126785	0.0035248238127678	False	False	False
CTD-3131K8.2	RS4808604	RS56122506	0.0023105996660888	False	False	False
CTD-3131K8.2	RS62126259	RS4808656	0.0080884052440524	False	False	False
CTD-3131K8.2	RS9676358	RS12985511	0.0082483375445008	False	False	False
DDA1	RS10402744	RS34893599	0.0399888679385185	False	False	False
DDA1	RS112528011	RS11666308	0.0804277956485748	False	False	False
DDA1	RS118043155	RS4387713	0.0859133750200271	False	False	False
DDA1	RS141011993	RS113892579	0.1823141276836395	False	False	False
DDA1	RS146484343	RS34893599	0.0081104375422	False	False	False
DDA1	RS2288544	RS34893599	0.0915645733475685	False	False	False
DDA1	RS35327080	RS4387713	0.2256829887628555	False	False	False
DDA1	RS4808073	RS34893599	0.0394375771284103	False	False	False
DDA1	RS4808604	RS4387713	0.0367356427013874	False	False	False
DDA1	RS62126259	RS34893599	0.799004852771759	False	True	False
DDA1	RS9676358	RS11666308	0.1242386996746063	False	False	False
GLT25D1	RS10402744	RS73012590	0.0239695683121681	False	False	False
GLT25D1	RS112528011	RS73012590	0.3115429878234863	False	False	False
GLT25D1	RS118043155	RS73012590	0.004335316363722	False	False	False
GLT25D1	RS141011993	RS73020480	0.0343078300356864	False	False	False
GLT25D1	RS146484343	RS73012590	0.0023370587732642	False	False	False
GLT25D1	RS2288544	RS73012590	0.3034160733222961	False	False	False
GLT25D1	RS35327080	RS73012590	0.0247795488685369	False	False	False
GLT25D1	RS4808073	RS73012590	0.0083141671493649	False	False	False
GLT25D1	RS4808604	RS73012590	0.0209931228309869	False	False	False
GLT25D1	RS62126259	RS73012590	0.1053324714303016	False	False	False
GLT25D1	RS9676358	RS73012590	0.034102689474821	False	False	False
GTPBP3	RS10402744	RS62128106	0.1533476710319519	False	False	False
GTPBP3	RS112528011	RS10421557	0.1360513567924499	False	False	False
GTPBP3	RS118043155	RS8110145	0.0111156292259693	False	False	False
GTPBP3	RS141011993	RS138019547	0.7198636531829834	False	True	False
GTPBP3	RS146484343	RS138019547	0.1276604682207107	False	False	False
GTPBP3	RS2288544	RS10421557	0.1358279436826706	False	False	False
GTPBP3	RS35327080	RS11666309	0.0693535432219505	False	False	False
GTPBP3	RS4808073	RS11666309	0.0380585379898548	False	False	False
GTPBP3	RS4808604	RS117419016	0.1685362756252288	False	False	False
GTPBP3	RS62126259	RS11666309	0.5883861184120178	False	True	False
GTPBP3	RS9676358	RS185042478	0.066328041255474	False	False	False
HAUS8	RS10402744	RS113890635	0.0151466596871614	False	False	False
HAUS8	RS112528011	RS7249698	0.0427465736865997	False	False	False
HAUS8	RS118043155	RS6512166	0.0081779565662145	False	False	False
HAUS8	RS141011993	RS7249698	0.0158585663884878	False	False	False
HAUS8	RS146484343	RS73499195	0.0100605385378003	False	False	False
HAUS8	RS2288544	RS113890635	0.0205828510224819	False	False	False
HAUS8	RS35327080	RS113890635	0.0046699387021362	False	False	False
HAUS8	RS4808073	RS73499195	0.0110039701685309	False	False	False
HAUS8	RS4808604	RS113890635	0.3034858703613281	False	False	False
HAUS8	RS62126259	RS113890635	0.0070455130189657	False	False	False
HAUS8	RS9676358	RS113890635	0.0138842407613992	False	False	False
MRPL34	RS10402744	RS8104106	0.1286259889602661	False	False	False
MRPL34	RS112528011	RS146350523	0.2680515646934509	False	False	False
MRPL34	RS118043155	RS118043155	1.0	True	True	True
MRPL34	RS141011993	RS187962388	0.9352113008499146	True	True	False
MRPL34	RS146484343	RS117673644	0.7230498194694519	False	True	False
MRPL34	RS2288544	RS2279004	0.3148324191570282	False	False	False
MRPL34	RS35327080	RS17272023	0.6509807705879211	False	True	False
MRPL34	RS4808073	RS2279004	0.1510764360427856	False	False	False
MRPL34	RS4808604	RS141911058	0.2172641903162002	False	False	False
MRPL34	RS62126259	RS8100232	0.6725464463233948	False	True	False
MRPL34	RS9676358	RS74197774	0.3115822374820709	False	False	False
MVB12A	RS10402744	RS8107160	0.0072198067791759	False	False	False
MVB12A	RS112528011	RS71332107	0.0218452624976634	False	False	False
MVB12A	RS118043155	RS8107160	0.0042003854177892	False	False	False
MVB12A	RS141011993	RS55739762	0.2740587592124939	False	False	False
MVB12A	RS146484343	RS55739762	0.0472091622650623	False	False	False
MVB12A	RS2288544	RS71332107	0.0185294561088085	False	False	False
MVB12A	RS35327080	RS8100946	0.312008798122406	False	False	False
MVB12A	RS4808073	RS138497565	0.0149751240387558	False	False	False
MVB12A	RS4808604	RS55739762	0.0204969737678766	False	False	False
MVB12A	RS62126259	RS8100946	0.0221732556819915	False	False	False
MVB12A	RS9676358	RS8107160	0.0366411618888378	False	False	False
MYO9B	RS10402744	RS10419381	0.203866109251976	False	False	False
MYO9B	RS112528011	RS10418692	0.0462205596268177	False	False	False
MYO9B	RS118043155	RS10419381	0.0328938029706478	False	False	False
MYO9B	RS141011993	RS4808578	0.0856462642550468	False	False	False
MYO9B	RS146484343	RS998488	0.0181588623672723	False	False	False
MYO9B	RS2288544	RS10418692	0.0462661013007164	False	False	False
MYO9B	RS35327080	RS10419381	0.0214809738099575	False	False	False
MYO9B	RS4808073	RS10418692	0.1725767999887466	False	False	False
MYO9B	RS4808604	RS10418692	0.0463626720011234	False	False	False
MYO9B	RS62126259	RS10419381	0.0156714599579572	False	False	False
MYO9B	RS9676358	RS10419381	0.062112733721733	False	False	False
NR2F6	RS10402744	RS7256015	0.9739894270896912	True	True	False
NR2F6	RS112528011	RS146734736	0.705970287322998	False	True	False
NR2F6	RS118043155	RS117752742	0.5288800597190857	False	True	False
NR2F6	RS141011993	RS145441330	0.3979175984859466	False	False	False
NR2F6	RS146484343	RS117673644	0.7230498194694519	False	True	False
NR2F6	RS2288544	RS34326794	0.2797587513923645	False	False	False
NR2F6	RS35327080	RS35348255	0.3148075342178345	False	False	False
NR2F6	RS4808073	RS34326794	0.1518370062112808	False	False	False
NR2F6	RS4808604	RS58333077	0.978938102722168	True	True	False
NR2F6	RS62126259	RS28730402	0.1178324148058891	False	False	False
NR2F6	RS9676358	RS76900423	0.6165294051170349	False	True	False
PLVAP	RS10402744	RS10423120	0.0226220693439245	False	False	False
PLVAP	RS112528011	RS10423120	0.2407892793416977	False	False	False
PLVAP	RS118043155	RS8102944	0.0070319287478923	False	False	False
PLVAP	RS141011993	RS8102944	0.0106822559610009	False	False	False
PLVAP	RS146484343	RS10423120	0.0021235886961221	False	False	False
PLVAP	RS2288544	RS10423120	0.2845914363861084	False	False	False
PLVAP	RS35327080	RS10423120	0.0397451110184192	False	False	False
PLVAP	RS4808073	RS8102944	0.0455063581466674	False	False	False
PLVAP	RS4808604	RS8102944	0.0268694926053285	False	False	False
PLVAP	RS62126259	RS8102944	0.2418155670166015	False	False	False
PLVAP	RS9676358	RS10423120	0.0349235534667968	False	False	False
USE1	RS10402744	RS3786514	0.1202967017889022	False	False	False
USE1	RS112528011	RS34180454	0.3241495788097381	False	False	False
USE1	RS118043155	RS3786514	0.0113384332507848	False	False	False
USE1	RS141011993	RS3786514	0.0225296001881361	False	False	False
USE1	RS146484343	RS3786514	0.0080692823976278	False	False	False
USE1	RS2288544	RS3786514	0.2451677322387695	False	False	False
USE1	RS35327080	RS2288464	0.0390434190630912	False	False	False
USE1	RS4808073	RS3786514	0.0982512608170509	False	False	False
USE1	RS4808604	RS34180454	0.3180035054683685	False	False	False
USE1	RS62126259	RS34180454	0.0720790922641754	False	False	False
USE1	RS9676358	RS2288464	0.1811810135841369	False	False	False
