## Supplementary material for "Transcriptomic and Machine-Learning Prioritization of OCEL1 in Low Bone Mineral Density With Multivariable cis-MR": Online Resource 2: Reproducibility Materials: PALINDROMIC_VARIANT_AUDIT.tsv

SNP_norm	A1	A2	heel_effect_allele	heel_other_allele	heel_orientation	eqtl_alleleA	eqtl_alleleB	eqtl_frequency_A1	heel_frequency_A1	frequency_absolute_difference	frequency_concordance_status	retained	OCEL1_EA	OCEL1_OA	OCEL1_orientation	NR2F6_EA	NR2F6_OA	NR2F6_orientation	MRPL34_EA	MRPL34_OA	MRPL34_orientation	BABAM1_EA	BABAM1_OA	BABAM1_orientation
RS34180454	A	T	T	A	PAL_SWAP	A	T	0.821327713382508	0.815794	0.005533713382507965	CONCORDANT_LE_0.10	True	T	A	PAL_SWAP	T	A	PAL_SWAP	T	A	PAL_SWAP	T	A	PAL_SWAP
RS11086060	C	G	G	C	PAL_SWAP	G	C	0.0873626995810214	0.08962530000000002	0.002262600418978619	CONCORDANT_LE_0.10	True	C	G	PAL_EXACT	C	G	PAL_EXACT	C	G	PAL_EXACT	C	G	PAL_EXACT
RS62126222	G	C	C	G	PAL_SWAP	G	C	0.9333253339732821	0.918967	0.014358333973282122	CONCORDANT_LE_0.10	True	C	G	PAL_SWAP	C	G	PAL_SWAP	C	G	PAL_SWAP	C	G	PAL_SWAP
RS12984127	G	C	C	G	PAL_SWAP	G	C	0.581430573766786	0.577149	0.004281573766785951	CONCORDANT_LE_0.10	True	C	G	PAL_SWAP	C	G	PAL_SWAP	C	G	PAL_SWAP	C	G	PAL_SWAP
RS117558513	G	C	C	G	PAL_SWAP	G	C	0.9596383296047726	0.968659	0.00902067039522747	CONCORDANT_LE_0.10	True	C	G	PAL_SWAP	C	G	PAL_SWAP	C	G	PAL_SWAP	C	G	PAL_SWAP
RS10419742	G	C	C	G	PAL_SWAP	G	C	0.9070874268894071	0.899028	0.008059426889407084	CONCORDANT_LE_0.10	True	C	G	PAL_SWAP	C	G	PAL_SWAP	C	G	PAL_SWAP	C	G	PAL_SWAP
RS117518483	C	G	G	C	PAL_SWAP	C	G	0.938736941571736	0.936483	0.0022539415717360844	CONCORDANT_LE_0.10	True	G	C	PAL_SWAP	G	C	PAL_SWAP	G	C	PAL_SWAP	G	C	PAL_SWAP
RS10420922	A	T	T	A	PAL_SWAP	T	A	0.563338904928329	0.564313	0.0009740950716708996	CONCORDANT_LE_0.10	True	T	A	PAL_SWAP	T	A	PAL_SWAP	T	A	PAL_SWAP	T	A	PAL_SWAP
RS76900423	A	T	T	A	PAL_SWAP	T	A	0.904944992196125	0.906593	0.0016480078038749735	CONCORDANT_LE_0.10	True	T	A	PAL_SWAP	T	A	PAL_SWAP	T	A	PAL_SWAP	T	A	PAL_SWAP
RS74253216	C	G	G	C	PAL_SWAP	C	G	0.9505981729923938	0.952561	0.0019628270076061938	CONCORDANT_LE_0.10	True	G	C	PAL_SWAP	G	C	PAL_SWAP	G	C	PAL_SWAP	G	C	PAL_SWAP
RS388484	A	T	T	A	PAL_SWAP	A	T	0.38689138576779003	0.382412	0.004479385767790056	CONCORDANT_LE_0.10	True	A	T	PAL_EXACT	A	T	PAL_EXACT	A	T	PAL_EXACT	A	T	PAL_EXACT
RS12984771	T	A	A	T	PAL_SWAP	T	A	0.53341511858862	0.5058	0.02761511858861998	CONCORDANT_LE_0.10	True	T	A	PAL_EXACT	T	A	PAL_EXACT	T	A	PAL_EXACT	T	A	PAL_EXACT
RS76526930	T	A	A	T	PAL_SWAP	T	A	0.9398398824257426	0.937912	0.0019278824257425997	CONCORDANT_LE_0.10	True	A	T	PAL_SWAP	A	T	PAL_SWAP	A	T	PAL_SWAP	A	T	PAL_SWAP
RS73499195	G	C	C	G	PAL_SWAP	G	C	0.781420552003742	0.798304	0.01688344799625796	CONCORDANT_LE_0.10	True	C	G	PAL_SWAP	C	G	PAL_SWAP	C	G	PAL_SWAP	C	G	PAL_SWAP
RS34761413	C	G	G	C	PAL_SWAP	C	G	0.625934600486443	0.597644	0.02829060048644305	CONCORDANT_LE_0.10	True	G	C	PAL_SWAP	G	C	PAL_SWAP	G	C	PAL_SWAP	G	C	PAL_SWAP
RS6512193	A	T	T	A	PAL_SWAP	T	A	0.0313245033112583	0.019743599999999972	0.011580903311258328	CONCORDANT_LE_0.10	True	A	T	PAL_EXACT	A	T	PAL_EXACT	A	T	PAL_EXACT	A	T	PAL_EXACT
RS7256385	G	C	C	G	PAL_SWAP	C	G	0.143856256184222	0.08137879999999997	0.06247745618422201	CONCORDANT_LE_0.10	True	G	C	PAL_EXACT	G	C	PAL_EXACT	G	C	PAL_EXACT	G	C	PAL_EXACT
RS2099045	T	A	A	T	PAL_SWAP	A	T	0.117084256359331	0.08276910000000004	0.03431515635933095	CONCORDANT_LE_0.10	True	T	A	PAL_EXACT	T	A	PAL_EXACT	T	A	PAL_EXACT	T	A	PAL_EXACT
RS62126223	G	C	C	G	PAL_SWAP	G	C	0.9675759891821977	0.965485	0.0020909891821976334	CONCORDANT_LE_0.10	True	C	G	PAL_SWAP	C	G	PAL_SWAP	C	G	PAL_SWAP	C	G	PAL_SWAP
RS73018481	T	A	A	T	PAL_SWAP	T	A	0.486162319632209	0.462635	0.023527319632209	CONCORDANT_LE_0.10	True	T	A	PAL_EXACT	T	A	PAL_EXACT	T	A	PAL_EXACT	T	A	PAL_EXACT
RS12979168	C	G	G	C	PAL_SWAP	C	G	0.792993262752647	0.793164	0.00017073724735294782	CONCORDANT_LE_0.10	True	G	C	PAL_SWAP	G	C	PAL_SWAP	G	C	PAL_SWAP	G	C	PAL_SWAP
RS6512190	T	A	A	T	PAL_SWAP	A	T	0.0622070534698521	0.042821600000000015	0.019385453469852085	CONCORDANT_LE_0.10	True	T	A	PAL_EXACT	T	A	PAL_EXACT	T	A	PAL_EXACT	T	A	PAL_EXACT
