## Supplementary material for "Transcriptomic and Machine-Learning Prioritization of OCEL1 in Low Bone Mineral Density With Multivariable cis-MR": Online Resource 2: Reproducibility Materials: ALL_RXY_MATRICES.tsv

specification	pair	rho	n_null	min_eigenvalue	condition_number
RXY_IDENTITY	OCEL1--OCEL1	1	NA	1	1
RXY_IDENTITY	NR2F6--OCEL1	0	NA	1	1
RXY_IDENTITY	MRPL34--OCEL1	0	NA	1	1
RXY_IDENTITY	BABAM1--OCEL1	0	NA	1	1
RXY_IDENTITY	OCEL1--NR2F6	0	NA	1	1
RXY_IDENTITY	NR2F6--NR2F6	1	NA	1	1
RXY_IDENTITY	MRPL34--NR2F6	0	NA	1	1
RXY_IDENTITY	BABAM1--NR2F6	0	NA	1	1
RXY_IDENTITY	OCEL1--MRPL34	0	NA	1	1
RXY_IDENTITY	NR2F6--MRPL34	0	NA	1	1
RXY_IDENTITY	MRPL34--MRPL34	1	NA	1	1
RXY_IDENTITY	BABAM1--MRPL34	0	NA	1	1
RXY_IDENTITY	OCEL1--BABAM1	0	NA	1	1
RXY_IDENTITY	NR2F6--BABAM1	0	NA	1	1
RXY_IDENTITY	MRPL34--BABAM1	0	NA	1	1
RXY_IDENTITY	BABAM1--BABAM1	1	NA	1	1
RXY_ALLNULL	OCEL1--OCEL1	1	2918	0.745142544181528	1.57279846395472
RXY_ALLNULL	NR2F6--OCEL1	0.082430434448745	2918	0.745142544181528	1.57279846395472
RXY_ALLNULL	MRPL34--OCEL1	-0.0512107387027408	2918	0.745142544181528	1.57279846395472
RXY_ALLNULL	BABAM1--OCEL1	-0.142581285195526	2918	0.745142544181528	1.57279846395472
RXY_ALLNULL	OCEL1--NR2F6	0.082430434448745	2918	0.745142544181528	1.57279846395472
RXY_ALLNULL	NR2F6--NR2F6	1	2918	0.745142544181528	1.57279846395472
RXY_ALLNULL	MRPL34--NR2F6	-0.0291299411264305	2918	0.745142544181528	1.57279846395472
RXY_ALLNULL	BABAM1--NR2F6	0.152622749815648	2918	0.745142544181528	1.57279846395472
RXY_ALLNULL	OCEL1--MRPL34	-0.0512107387027408	2918	0.745142544181528	1.57279846395472
RXY_ALLNULL	NR2F6--MRPL34	-0.0291299411264305	2918	0.745142544181528	1.57279846395472
RXY_ALLNULL	MRPL34--MRPL34	1	2918	0.745142544181528	1.57279846395472
RXY_ALLNULL	BABAM1--MRPL34	-0.00441040706415511	2918	0.745142544181528	1.57279846395472
RXY_ALLNULL	OCEL1--BABAM1	-0.142581285195526	2918	0.745142544181528	1.57279846395472
RXY_ALLNULL	NR2F6--BABAM1	0.152622749815648	2918	0.745142544181528	1.57279846395472
RXY_ALLNULL	MRPL34--BABAM1	-0.00441040706415511	2918	0.745142544181528	1.57279846395472
RXY_ALLNULL	BABAM1--BABAM1	1	2918	0.745142544181528	1.57279846395472
RXY_R2_010	OCEL1--OCEL1	1	400	0.903460639839954	1.24830846951427
RXY_R2_010	NR2F6--OCEL1	0.00911421286270721	400	0.903460639839954	1.24830846951427
RXY_R2_010	MRPL34--OCEL1	-0.00535541809798541	400	0.903460639839954	1.24830846951427
RXY_R2_010	BABAM1--OCEL1	-0.0468223879197214	400	0.903460639839954	1.24830846951427
RXY_R2_010	OCEL1--NR2F6	0.00911421286270721	400	0.903460639839954	1.24830846951427
RXY_R2_010	NR2F6--NR2F6	1	400	0.903460639839954	1.24830846951427
RXY_R2_010	MRPL34--NR2F6	0.0506032326795736	400	0.903460639839954	1.24830846951427
RXY_R2_010	BABAM1--NR2F6	0.0407174711577137	400	0.903460639839954	1.24830846951427
RXY_R2_010	OCEL1--MRPL34	-0.00535541809798541	400	0.903460639839954	1.24830846951427
RXY_R2_010	NR2F6--MRPL34	0.0506032326795736	400	0.903460639839954	1.24830846951427
RXY_R2_010	MRPL34--MRPL34	1	400	0.903460639839954	1.24830846951427
RXY_R2_010	BABAM1--MRPL34	0.0868908455409201	400	0.903460639839954	1.24830846951427
RXY_R2_010	OCEL1--BABAM1	-0.0468223879197214	400	0.903460639839954	1.24830846951427
RXY_R2_010	NR2F6--BABAM1	0.0407174711577137	400	0.903460639839954	1.24830846951427
RXY_R2_010	MRPL34--BABAM1	0.0868908455409201	400	0.903460639839954	1.24830846951427
RXY_R2_010	BABAM1--BABAM1	1	400	0.903460639839954	1.24830846951427
RXY_R2_001	OCEL1--OCEL1	1	190	0.838905795493166	1.43590812475487
RXY_R2_001	NR2F6--OCEL1	0.124703267170396	190	0.838905795493166	1.43590812475487
RXY_R2_001	MRPL34--OCEL1	-0.0741538957753646	190	0.838905795493166	1.43590812475487
RXY_R2_001	BABAM1--OCEL1	-0.0827188884010628	190	0.838905795493166	1.43590812475487
RXY_R2_001	OCEL1--NR2F6	0.124703267170396	190	0.838905795493166	1.43590812475487
RXY_R2_001	NR2F6--NR2F6	1	190	0.838905795493166	1.43590812475487
RXY_R2_001	MRPL34--NR2F6	-0.000202169661149594	190	0.838905795493166	1.43590812475487
RXY_R2_001	BABAM1--NR2F6	0.023120567615351	190	0.838905795493166	1.43590812475487
RXY_R2_001	OCEL1--MRPL34	-0.0741538957753646	190	0.838905795493166	1.43590812475487
RXY_R2_001	NR2F6--MRPL34	-0.000202169661149594	190	0.838905795493166	1.43590812475487
RXY_R2_001	MRPL34--MRPL34	1	190	0.838905795493166	1.43590812475487
RXY_R2_001	BABAM1--MRPL34	0.123887741514144	190	0.838905795493166	1.43590812475487
RXY_R2_001	OCEL1--BABAM1	-0.0827188884010628	190	0.838905795493166	1.43590812475487
RXY_R2_001	NR2F6--BABAM1	0.023120567615351	190	0.838905795493166	1.43590812475487
RXY_R2_001	MRPL34--BABAM1	0.123887741514144	190	0.838905795493166	1.43590812475487
RXY_R2_001	BABAM1--BABAM1	1	190	0.838905795493166	1.43590812475487
