## Supplementary material for "Transcriptomic and Machine-Learning Prioritization of OCEL1 in Low Bone Mineral Density With Multivariable cis-MR": Online Resource 2: Reproducibility Materials: PRIMARY_RXY_5X5.tsv

	OCEL1	NR2F6	MRPL34	BABAM1	heel_eBMD
OCEL1	1	0.00911421286270721	-0.00535541809798541	-0.0468223879197214	0
NR2F6	0.00911421286270721	1	0.0506032326795736	0.0407174711577137	0
MRPL34	-0.00535541809798541	0.0506032326795736	1	0.0868908455409201	0
BABAM1	-0.0468223879197214	0.0407174711577137	0.0868908455409201	1	0
heel_eBMD	0	0	0	0	1
