## Supplementary material for "Transcriptomic and Machine-Learning Prioritization of OCEL1 in Low Bone Mineral Density With Multivariable cis-MR": Online Resource 2: Reproducibility Materials: OCEL1_new_focal_component_sharing.tsv

gene	OCEL1_focal_SNP	best_candidate_component_SNP	max_r2	shared_r2_ge_0.8	shared_r2_ge_0.5	exact_component_match
ABHD8	RS10402744	RS35371421	0.050018634647130966	False	False	False
ABHD8	RS112528011	RS7508638	0.29269152879714966	False	False	False
ABHD8	RS118043155	RS35371421	0.02591269463300705	False	False	False
ABHD8	RS141011993	RS8112906	0.09811479598283768	False	False	False
ABHD8	RS146484343	RS8112906	0.018614033237099648	False	False	False
ABHD8	RS2288544	RS10418362	0.2977267801761627	False	False	False
ABHD8	RS35327080	RS74197774	0.07815684378147125	False	False	False
ABHD8	RS4808073	RS28717004	0.03270122408866882	False	False	False
ABHD8	RS4808604	RS2883273	0.22242651879787445	False	False	False
ABHD8	RS62126259	RS35371421	0.6711128354072571	False	True	False
ABHD8	RS9676358	RS74197774	0.3115822374820709	False	False	False
ANKLE1	RS10402744	RS62126222	0.5860161781311035	False	True	False
ANKLE1	RS112528011	RS12974368	0.1444365531206131	False	False	False
ANKLE1	RS118043155	RS7245873	0.01110552717000246	False	False	False
ANKLE1	RS141011993	RS55739762	0.2740587592124939	False	False	False
ANKLE1	RS146484343	RS62126222	0.10723055154085159	False	False	False
ANKLE1	RS2288544	RS12974368	0.14927297830581665	False	False	False
ANKLE1	RS35327080	RS7245873	0.058609914034605026	False	False	False
ANKLE1	RS4808073	RS62126222	0.04169543832540512	False	False	False
ANKLE1	RS4808604	RS6512183	0.02654634416103363	False	False	False
ANKLE1	RS62126259	RS12974368	0.21862390637397766	False	False	False
ANKLE1	RS9676358	RS6512183	0.19435007870197296	False	False	False
BABAM1	RS10402744	RS62126259	0.04359784722328186	False	False	False
BABAM1	RS112528011	RS10418362	0.25435131788253784	False	False	False
BABAM1	RS118043155	RS112623005	0.12507285177707672	False	False	False
BABAM1	RS141011993	RS6512179	0.13207118213176727	False	False	False
BABAM1	RS146484343	RS62126259	0.009347393177449703	False	False	False
BABAM1	RS2288544	RS10418362	0.2977267801761627	False	False	False
BABAM1	RS35327080	RS112623005	0.29426294565200806	False	False	False
BABAM1	RS4808073	RS113834817	0.12839184701442719	False	False	False
BABAM1	RS4808604	RS113834817	0.6430692672729492	False	True	False
BABAM1	RS62126259	RS62126259	1.0	True	True	True
BABAM1	RS9676358	RS11881139	0.8303665518760681	True	True	False
CTD-3131K8.2	RS10402744	RS62126785	0.003839959390461445	False	False	False
CTD-3131K8.2	RS112528011	RS59956366	0.0043809846974909306	False	False	False
CTD-3131K8.2	RS118043155	RS56122506	0.0024541965685784817	False	False	False
CTD-3131K8.2	RS141011993	RS4808656	0.05638236925005913	False	False	False
CTD-3131K8.2	RS146484343	RS62126785	0.0009172027348540723	False	False	False
CTD-3131K8.2	RS2288544	RS59956366	0.008814911358058453	False	False	False
CTD-3131K8.2	RS35327080	RS56123959	0.00517819682136178	False	False	False
CTD-3131K8.2	RS4808073	RS62126785	0.0035248238127678633	False	False	False
CTD-3131K8.2	RS4808604	RS56122506	0.0023105996660888195	False	False	False
CTD-3131K8.2	RS62126259	RS4808656	0.00808840524405241	False	False	False
CTD-3131K8.2	RS9676358	RS12985511	0.008248337544500828	False	False	False
DDA1	RS10402744	RS34893599	0.039988867938518524	False	False	False
DDA1	RS112528011	RS11666308	0.08042779564857483	False	False	False
DDA1	RS118043155	RS4387713	0.08591337502002716	False	False	False
DDA1	RS141011993	RS113892579	0.18231412768363953	False	False	False
DDA1	RS146484343	RS34893599	0.008110437542200089	False	False	False
DDA1	RS2288544	RS34893599	0.09156457334756851	False	False	False
DDA1	RS35327080	RS4387713	0.22568298876285553	False	False	False
DDA1	RS4808073	RS34893599	0.03943757712841034	False	False	False
DDA1	RS4808604	RS4387713	0.036735642701387405	False	False	False
DDA1	RS62126259	RS34893599	0.799004852771759	False	True	False
DDA1	RS9676358	RS11666308	0.12423869967460632	False	False	False
GLT25D1	RS10402744	RS73012590	0.02396956831216812	False	False	False
GLT25D1	RS112528011	RS73012590	0.31154298782348633	False	False	False
GLT25D1	RS118043155	RS73012590	0.004335316363722086	False	False	False
GLT25D1	RS141011993	RS73020480	0.03430783003568649	False	False	False
GLT25D1	RS146484343	RS73012590	0.002337058773264289	False	False	False
GLT25D1	RS2288544	RS73012590	0.30341607332229614	False	False	False
GLT25D1	RS35327080	RS73012590	0.02477954886853695	False	False	False
GLT25D1	RS4808073	RS73012590	0.008314167149364948	False	False	False
GLT25D1	RS4808604	RS73012590	0.020993122830986977	False	False	False
GLT25D1	RS62126259	RS73012590	0.10533247143030167	False	False	False
GLT25D1	RS9676358	RS73012590	0.03410268947482109	False	False	False
GTPBP3	RS10402744	RS62128106	0.1533476710319519	False	False	False
GTPBP3	RS112528011	RS10421557	0.13605135679244995	False	False	False
GTPBP3	RS118043155	RS8110145	0.011115629225969315	False	False	False
GTPBP3	RS141011993	RS138019547	0.7198636531829834	False	True	False
GTPBP3	RS146484343	RS138019547	0.12766046822071075	False	False	False
GTPBP3	RS2288544	RS10421557	0.1358279436826706	False	False	False
GTPBP3	RS35327080	RS11666309	0.06935354322195053	False	False	False
GTPBP3	RS4808073	RS11666309	0.03805853798985481	False	False	False
GTPBP3	RS4808604	RS117419016	0.16853627562522888	False	False	False
GTPBP3	RS62126259	RS11666309	0.5883861184120178	False	True	False
GTPBP3	RS9676358	RS185042478	0.06632804125547409	False	False	False
HAUS8	RS10402744	RS113890635	0.015146659687161446	False	False	False
HAUS8	RS112528011	RS7249698	0.04274657368659973	False	False	False
HAUS8	RS118043155	RS6512166	0.008177956566214561	False	False	False
HAUS8	RS141011993	RS7249698	0.015858566388487816	False	False	False
HAUS8	RS146484343	RS73499195	0.010060538537800312	False	False	False
HAUS8	RS2288544	RS113890635	0.02058285102248192	False	False	False
HAUS8	RS35327080	RS113890635	0.004669938702136278	False	False	False
HAUS8	RS4808073	RS73499195	0.011003970168530941	False	False	False
HAUS8	RS4808604	RS113890635	0.3034858703613281	False	False	False
HAUS8	RS62126259	RS113890635	0.007045513018965721	False	False	False
HAUS8	RS9676358	RS113890635	0.013884240761399269	False	False	False
MRPL34	RS10402744	RS8104106	0.1286259889602661	False	False	False
MRPL34	RS112528011	RS146350523	0.2680515646934509	False	False	False
MRPL34	RS118043155	RS118043155	1.0	True	True	True
MRPL34	RS141011993	RS187962388	0.9352113008499146	True	True	False
MRPL34	RS146484343	RS117673644	0.7230498194694519	False	True	False
MRPL34	RS2288544	RS2279004	0.3148324191570282	False	False	False
MRPL34	RS35327080	RS17272023	0.6509807705879211	False	True	False
MRPL34	RS4808073	RS2279004	0.15107643604278564	False	False	False
MRPL34	RS4808604	RS141911058	0.21726419031620026	False	False	False
MRPL34	RS62126259	RS8100232	0.6725464463233948	False	True	False
MRPL34	RS9676358	RS74197774	0.3115822374820709	False	False	False
MVB12A	RS10402744	RS8107160	0.007219806779175997	False	False	False
MVB12A	RS112528011	RS71332107	0.021845262497663498	False	False	False
MVB12A	RS118043155	RS8107160	0.004200385417789221	False	False	False
MVB12A	RS141011993	RS55739762	0.2740587592124939	False	False	False
MVB12A	RS146484343	RS55739762	0.04720916226506233	False	False	False
MVB12A	RS2288544	RS71332107	0.018529456108808517	False	False	False
MVB12A	RS35327080	RS8100946	0.312008798122406	False	False	False
MVB12A	RS4808073	RS138497565	0.014975124038755894	False	False	False
MVB12A	RS4808604	RS55739762	0.020496973767876625	False	False	False
MVB12A	RS62126259	RS8100946	0.022173255681991577	False	False	False
MVB12A	RS9676358	RS8107160	0.036641161888837814	False	False	False
MYO9B	RS10402744	RS10419381	0.203866109251976	False	False	False
MYO9B	RS112528011	RS10418692	0.0462205596268177	False	False	False
MYO9B	RS118043155	RS10419381	0.03289380297064781	False	False	False
MYO9B	RS141011993	RS4808578	0.08564626425504684	False	False	False
MYO9B	RS146484343	RS998488	0.018158862367272377	False	False	False
MYO9B	RS2288544	RS10418692	0.0462661013007164	False	False	False
MYO9B	RS35327080	RS10419381	0.021480973809957504	False	False	False
MYO9B	RS4808073	RS10418692	0.17257679998874664	False	False	False
MYO9B	RS4808604	RS10418692	0.04636267200112343	False	False	False
MYO9B	RS62126259	RS10419381	0.015671459957957268	False	False	False
MYO9B	RS9676358	RS10419381	0.06211273372173309	False	False	False
NR2F6	RS10402744	RS7256015	0.9739894270896912	True	True	False
NR2F6	RS112528011	RS146734736	0.705970287322998	False	True	False
NR2F6	RS118043155	RS117752742	0.5288800597190857	False	True	False
NR2F6	RS141011993	RS145441330	0.39791759848594666	False	False	False
NR2F6	RS146484343	RS117673644	0.7230498194694519	False	True	False
NR2F6	RS2288544	RS34326794	0.2797587513923645	False	False	False
NR2F6	RS35327080	RS35348255	0.3148075342178345	False	False	False
NR2F6	RS4808073	RS34326794	0.15183700621128082	False	False	False
NR2F6	RS4808604	RS58333077	0.978938102722168	True	True	False
NR2F6	RS62126259	RS28730402	0.11783241480588913	False	False	False
NR2F6	RS9676358	RS76900423	0.6165294051170349	False	True	False
PLVAP	RS10402744	RS10423120	0.022622069343924522	False	False	False
PLVAP	RS112528011	RS10423120	0.2407892793416977	False	False	False
PLVAP	RS118043155	RS8102944	0.00703192874789238	False	False	False
PLVAP	RS141011993	RS8102944	0.01068225596100092	False	False	False
PLVAP	RS146484343	RS10423120	0.0021235886961221695	False	False	False
PLVAP	RS2288544	RS10423120	0.2845914363861084	False	False	False
PLVAP	RS35327080	RS10423120	0.039745111018419266	False	False	False
PLVAP	RS4808073	RS8102944	0.04550635814666748	False	False	False
PLVAP	RS4808604	RS8102944	0.02686949260532856	False	False	False
PLVAP	RS62126259	RS8102944	0.24181556701660156	False	False	False
PLVAP	RS9676358	RS10423120	0.034923553466796875	False	False	False
USE1	RS10402744	RS3786514	0.12029670178890228	False	False	False
USE1	RS112528011	RS34180454	0.32414957880973816	False	False	False
USE1	RS118043155	RS3786514	0.011338433250784874	False	False	False
USE1	RS141011993	RS3786514	0.0225296001881361	False	False	False
USE1	RS146484343	RS3786514	0.00806928239762783	False	False	False
USE1	RS2288544	RS3786514	0.24516773223876953	False	False	False
USE1	RS35327080	RS2288464	0.03904341906309128	False	False	False
USE1	RS4808073	RS3786514	0.09825126081705093	False	False	False
USE1	RS4808604	RS34180454	0.31800350546836853	False	False	False
USE1	RS62126259	RS34180454	0.07207909226417542	False	False	False
USE1	RS9676358	RS2288464	0.18118101358413696	False	False	False
