## Supplementary material for "Transcriptomic and Machine-Learning Prioritization of OCEL1 in Low Bone Mineral Density With Multivariable cis-MR": Online Resource 2: Reproducibility Materials: PRIMARY4_CISMRBEEX_RESULT.tsv

exposure	beta	se	ci_lower	ci_upper	p_value	theta_pip	theta_pratt	n_snp	poet_K	poet_lambda
OCEL1	0.0102927648742678	0.00410667561513219	0.00224382857241984	0.0183417011761158	0.0121984934168183	0.400067042602026	0.201776074617048	268	6	0.025
NR2F6	0	0	0	0	NA	0.0930106632709764	0	268	6	0.025
MRPL34	0	0	0	0	NA	0.0944634634995299	0	268	6	0.025
BABAM1	-0.0142896956560347	0.00563149139436326	-0.025327215968234	-0.00325217534383548	0.0111659475983377	0.412458830627468	0.209768199771827	268	6	0.025
