## Supplementary material for "Transcriptomic and Machine-Learning Prioritization of OCEL1 in Low Bone Mineral Density With Multivariable cis-MR": Online Resource 2: Reproducibility Materials: PRIMARY4_CONVERGENCE.tsv

causal_susie_converged	fit_object_fields
TRUE	theta;gamma;theta.se;theta.cov;theta.z;theta.pip;Bic;reliability.adjust;susie.theta;theta.pratt;gamma.pratt;var.inf;var.error;Diff;bXest;bXestse;bXest0;bXestse0;estimated_reliability_ratio;xQTLfitList
