## Supplementary material for "Transcriptomic and Machine-Learning Prioritization of OCEL1 in Low Bone Mineral Density With Multivariable cis-MR": Online Resource 2: Reproducibility Materials: PRIMARY4_MODEL_STATUS.tsv

exposure	theta_pip	beta	se	model_status
OCEL1	0.400067042602026	0.0102927648742678	0.00410667561513219	RETAINED_PIP_GE_0.2
NR2F6	0.0930106632709764	0	0	NOT_RETAINED_PIP_LT_0.2
MRPL34	0.0944634634995299	0	0	NOT_RETAINED_PIP_LT_0.2
BABAM1	0.412458830627468	-0.0142896956560347	0.00563149139436326	RETAINED_PIP_GE_0.2
