## Supplementary material for "Transcriptomic and Machine-Learning Prioritization of OCEL1 in Low Bone Mineral Density With Multivariable cis-MR": Online Resource 2: Reproducibility Materials: PRIMARY4_K12_SENSITIVITY.tsv

run	exposure	beta	se	ci_lower	ci_upper	p_value	theta_pip	theta_pratt	n_snp	poet_K	poet_lambda
RXY_R2_010_K12	OCEL1	0.00915460790135892	0.00407429576370447	0.00116913494213404	0.0171400808605838	0.0246452773434091	0.334719954943742	0.127962757433734	268	12	0.025
RXY_R2_010_K12	NR2F6	0	0	0	0	NA	0.159110303631843	0	268	12	0.025
RXY_R2_010_K12	MRPL34	0	0	0	0	NA	0.112496664807508	0	268	12	0.025
RXY_R2_010_K12	BABAM1	-0.0131361560825232	0.00548575351343177	-0.0238880353969136	-0.0023842767681329	0.0166387478232353	0.393673076616907	0.150456819347917	268	12	0.025
