## Supplementary material for "Transcriptomic and Machine-Learning Prioritization of OCEL1 in Low Bone Mineral Density With Multivariable cis-MR": Online Resource 2: Reproducibility Materials: PRIMARY4_MODEL_LATTICE.tsv

run	exposure	beta	se	ci_lower	ci_upper	p_value	theta_pip	theta_pratt	n_snp	poet_K	poet_lambda
O	OCEL1	0.00870977029845002	0.00409332272354042	0.000687005183211395	0.0167325354136887	0.0333537057055703	1	0.170743554633314	268	6	0.025
O_N	OCEL1	0.00932202065300588	0.00411018366074781	0.00126620870809518	0.0173778325979166	0.0233273663068746	0.787712418483779	0.182745915003366	268	6	0.025
O_N	NR2F6	-0.00425789363355929	0.0029443898292187	-0.010028791655274	0.00151300438815539	0.148148060277393	0.212287581516221	0.0662447169494642	268	6	0.025
O_M	OCEL1	0.0114688294618614	0.00430268257520615	0.00303572657754928	0.0199019323461735	0.00768723876836131	0.788139963397032	0.224831269103615	268	6	0.025
O_M	MRPL34	0.00702943584758244	0.00360425784733131	-3.47797241828018e-05	0.0140936514193477	0.051138661785466	0.211860036602968	0.0866683155411363	268	6	0.025
O_B	OCEL1	0.0102927648742678	0.00410667561513219	0.00224382857241984	0.0183417011761158	0.0121984934168183	0.479754206801377	0.201776074617048	268	6	0.025
O_B	BABAM1	-0.0142896956560347	0.00563149139436326	-0.025327215968234	-0.00325217534383548	0.0111659475983377	0.520245793198623	0.209768199771827	268	6	0.025
O_N_M	OCEL1	0.00870977029845002	0.00409332272354042	0.000687005183211395	0.0167325354136887	0.0333537057055703	0.624518394827117	0.170743554633314	268	6	0.025
O_N_M	NR2F6	0	0	0	0	NA	0.187879529456074	0	268	6	0.025
O_N_M	MRPL34	0	0	0	0	NA	0.187602075716809	0	268	6	0.025
O_N_B	OCEL1	0.0102927648742678	0.00410667561513219	0.00224382857241984	0.0183417011761158	0.0121984934168183	0.43908953874891	0.201776074617048	268	6	0.025
O_N_B	NR2F6	0	0	0	0	NA	0.098726057294564	0	268	6	0.025
O_N_B	BABAM1	-0.0142896956560347	0.00563149139436326	-0.025327215968234	-0.00325217534383548	0.0111659475983377	0.462184403956526	0.209768199771827	268	6	0.025
O_M_B	OCEL1	0.0102927648742678	0.00410667561513219	0.00224382857241984	0.0183417011761158	0.0121984934168183	0.438137889403268	0.201776074617048	268	6	0.025
O_M_B	MRPL34	0	0	0	0	NA	0.100105802242025	0	268	6	0.025
O_M_B	BABAM1	-0.0142896956560347	0.00563149139436326	-0.025327215968234	-0.00325217534383548	0.0111659475983377	0.461756308354707	0.209768199771827	268	6	0.025
O_N_M_B	OCEL1	0.0102927648742678	0.00410667561513219	0.00224382857241984	0.0183417011761158	0.0121984934168183	0.400491295550286	0.201776074617048	268	6	0.025
O_N_M_B	NR2F6	0	0	0	0	NA	0.094493819249626	0	268	6	0.025
O_N_M_B	MRPL34	0	0	0	0	NA	0.0958728552715468	0	268	6	0.025
O_N_M_B	BABAM1	-0.0142896956560347	0.00563149139436326	-0.025327215968234	-0.00325217534383548	0.0111659475983377	0.409142029928541	0.209768199771827	268	6	0.025
