## Supplementary material for "Transcriptomic and Machine-Learning Prioritization of OCEL1 in Low Bone Mineral Density With Multivariable cis-MR": Online Resource 2: Reproducibility Materials: PRIMARY4_NO_PAL_SENSITIVITY.tsv

run	exposure	beta	se	ci_lower	ci_upper	p_value	theta_pip	theta_pratt	n_snp	poet_K	poet_lambda
RXY_R2_010_NO_PAL	OCEL1	0.0076524636921703	0.00418376209165707	-0.000547559327361524	0.0158524867117021	0.0673866176864708	0.267809450530892	0.156455378380183	263	2	0.025
RXY_R2_010_NO_PAL	NR2F6	0	0	0	0	NA	0.124374309385093	0	263	2	0.025
RXY_R2_010_NO_PAL	MRPL34	0	0	0	0	NA	0.137270906134846	0	263	2	0.025
RXY_R2_010_NO_PAL	BABAM1	-0.0124998309172541	0.00547152995010539	-0.0232238325597929	-0.00177582927471531	0.0223408671544753	0.470545333949169	0.265558425629349	263	2	0.025
