## Supplementary material for "Transcriptomic and Machine-Learning Prioritization of OCEL1 in Low Bone Mineral Density With Multivariable cis-MR": Online Resource 2: Reproducibility Materials: PRIMARY4_RXY_SPECIFICATION_SENSITIVITY.tsv

run	exposure	beta	se	ci_lower	ci_upper	p_value	theta_pip	theta_pratt	n_snp	poet_K	poet_lambda
RXY_IDENTITY	OCEL1	0.0102833248258466	0.00410568254228151	0.00223633491102005	0.0183303147406732	0.0122570336294535	0.400491295550286	0.201591014923381	268	6	0.025
RXY_IDENTITY	NR2F6	0	0	0	0	NA	0.094493819249626	0	268	6	0.025
RXY_IDENTITY	MRPL34	0	0	0	0	NA	0.0958728552715468	0	268	6	0.025
RXY_IDENTITY	BABAM1	-0.0142769600210753	0.00563013600548869	-0.0253118238198953	-0.00324209622225524	0.0112187308822255	0.409142029928541	0.209581244690159	268	6	0.025
RXY_ALLNULL	OCEL1	0.0103121239473189	0.00410873178576839	0.00225915762507795	0.0183650902695599	0.0120797150510402	0.400491295550286	0.202155583700972	268	6	0.025
RXY_ALLNULL	NR2F6	0	0	0	0	NA	0.094493819249626	0	268	6	0.025
RXY_ALLNULL	MRPL34	0	0	0	0	NA	0.0958728552715468	0	268	6	0.025
RXY_ALLNULL	BABAM1	-0.0143158146343626	0.00563429771899161	-0.0253588352417623	-0.00327279402696288	0.0110588443401088	0.409142029928541	0.210151618089166	268	6	0.025
RXY_R2_010	OCEL1	0.0102927648742678	0.00410667561513219	0.00224382857241984	0.0183417011761158	0.0121984934168183	0.400491295550286	0.201776074617048	268	6	0.025
RXY_R2_010	NR2F6	0	0	0	0	NA	0.094493819249626	0	268	6	0.025
RXY_R2_010	MRPL34	0	0	0	0	NA	0.0958728552715468	0	268	6	0.025
RXY_R2_010	BABAM1	-0.0142896956560347	0.00563149139436326	-0.025327215968234	-0.00325217534383548	0.0111659475983377	0.409142029928541	0.209768199771827	268	6	0.025
RXY_R2_001	OCEL1	0.0103000135672832	0.0041074424313146	0.00224957433333497	0.0183504528012315	0.0121538194148164	0.400491295550286	0.20191817567936	268	6	0.025
RXY_R2_001	NR2F6	0	0	0	0	NA	0.094493819249626	0	268	6	0.025
RXY_R2_001	MRPL34	0	0	0	0	NA	0.0958728552715468	0	268	6	0.025
RXY_R2_001	BABAM1	-0.0142994752482705	0.00563253797263123	-0.025339046816182	-0.00325990368035908	0.011125665652937	0.409142029928541	0.209911761083922	268	6	0.025
