## Supplementary material for "Transcriptomic and Machine-Learning Prioritization of OCEL1 in Low Bone Mineral Density With Multivariable cis-MR": Online Resource 2: Reproducibility Materials: BUILD_SUMMARY.tsv

candidate_union_n	exposure_eligible_ukbb_n	exposure_allele_af_usable_n	heel_technically_usable_n	maf_ge_0_01_n	primary_panel_n	no_pal_panel_n	outcome_effect_used_before_selection	driving_OCEL1_n	driving_NR2F6_n	driving_MRPL34_n	driving_BABAM1_n	driving_DDA1_n
7845	1752	1733	1534	1515	268	263	False	51	148	57	12	0
