## Supplementary material for "Transcriptomic and Machine-Learning Prioritization of OCEL1 in Low Bone Mineral Density With Multivariable cis-MR": Online Resource 2: Reproducibility Materials: FIVE_EXPOSURE_CISMRBEEX_RESULT.tsv

exposure	beta	se	ci_lower	ci_upper	p_value	theta_pip	theta_pratt	n_snp	poet_K	poet_lambda
OCEL1	0.0102979700173059	0.00410722587614919	0.00224795522368253	0.0183479848109293	0.0121663896437168	0.356301909324909	0.201878114578407	268	6	0.025
NR2F6	0	0	0	0	NA	0.0861551771383298	0	268	6	0.025
MRPL34	0	0	0	0	NA	0.087287259120256	0	268	6	0.025
BABAM1	-0.014296718158774	0.00563224241085987	-0.0253357104362584	-0.00325772588128959	0.0111370001687335	0.35908257358546	0.209871287884616	268	6	0.025
DDA1	0	0	0	0	NA	0.111173080831044	0	268	6	0.025
