## Supplementary material for "Transcriptomic and Machine-Learning Prioritization of OCEL1 in Low Bone Mineral Density With Multivariable cis-MR": Online Resource 2: Reproducibility Materials: FIVE_EXPOSURE_MODEL_STATUS.tsv

exposure	theta_pip	beta	se	model_status
OCEL1	0.356301909324909	0.0102979700173059	0.00410722587614919	RETAINED_PIP_GE_0.2
NR2F6	0.0861551771383298	0	0	NOT_RETAINED_PIP_LT_0.2
MRPL34	0.087287259120256	0	0	NOT_RETAINED_PIP_LT_0.2
BABAM1	0.35908257358546	-0.014296718158774	0.00563224241085987	RETAINED_PIP_GE_0.2
DDA1	0.111173080831044	0	0	NOT_RETAINED_PIP_LT_0.2
