## Supplementary material for "Transcriptomic and Machine-Learning Prioritization of OCEL1 in Low Bone Mineral Density With Multivariable cis-MR": Online Resource 2: Reproducibility Materials: FIVE_EXPOSURE_PRIMARY_RXY_6X6.tsv

	OCEL1	NR2F6	MRPL34	BABAM1	DDA1	heel_eBMD
OCEL1	1	-0.00606647789735814	0.0512706108810457	-0.0726039443300641	-0.0838610904548789	0
NR2F6	-0.00606647789735814	1	0.0958225840335394	0.0312093721979779	0.0124815260782866	0
MRPL34	0.0512706108810457	0.0958225840335394	1	0.0772134557179562	0.075384298491437	0
BABAM1	-0.0726039443300641	0.0312093721979779	0.0772134557179562	1	-0.0464519249040604	0
DDA1	-0.0838610904548789	0.0124815260782866	0.075384298491437	-0.0464519249040604	1	0
heel_eBMD	0	0	0	0	0	1
