## Supplementary material for "Transcriptomic and Machine-Learning Prioritization of OCEL1 in Low Bone Mineral Density With Multivariable cis-MR": Online Resource 2: Reproducibility Materials: PRIMARY4_VS_DDA1_FIVE_EXPOSURE_COMPARISON.tsv

exposure	four_exposure_beta	four_exposure_se	four_exposure_ci_lower	four_exposure_ci_upper	four_exposure_p_value	four_exposure_theta_pip	four_exposure_theta_pratt	four_exposure_n_snp	four_exposure_poet_K	four_exposure_poet_lambda	five_exposure_beta	five_exposure_se	five_exposure_ci_lower	five_exposure_ci_upper	five_exposure_p_value	five_exposure_theta_pip	five_exposure_theta_pratt	five_exposure_n_snp	five_exposure_poet_K	five_exposure_poet_lambda	_merge	delta_five_minus_four_beta	delta_five_minus_four_se	delta_five_minus_four_ci_lower	delta_five_minus_four_ci_upper	delta_five_minus_four_p_value	delta_five_minus_four_theta_pip	comparison_role
BABAM1	-0.0142896956560347	0.0056314913943632	-0.025327215968234	-0.0032521753438354	0.0111659475983377	0.412458830627468	0.209768199771827	268.0	6.0	0.025	-0.014296718158774	0.0056322424108598	-0.0253357104362584	-0.0032577258812895	0.0111370001687335	0.35908257358546	0.209871287884616	268	6	0.025	both	-7.022502739300468e-06	7.510164966003166e-07	-8.494468024398266e-06	-5.550537454099887e-06	-2.894742960419909e-05	-0.053376257042008046	PRIMARY_EXPOSURE_COMPARISON
DDA1											0.0	0.0	0.0	0.0		0.111173080831044	0.0	268	6	0.025	right_only							BOUNDARY_SENSITIVITY_ADDED_EXPOSURE
MRPL34	0.0	0.0	0.0	0.0		0.0944634634995299	0.0	268.0	6.0	0.025	0.0	0.0	0.0	0.0		0.087287259120256	0.0	268	6	0.025	both	0.0	0.0	0.0	0.0		-0.0071762043792738955	PRIMARY_EXPOSURE_COMPARISON
NR2F6	0.0	0.0	0.0	0.0		0.0930106632709764	0.0	268.0	6.0	0.025	0.0	0.0	0.0	0.0		0.0861551771383298	0.0	268	6	0.025	both	0.0	0.0	0.0	0.0		-0.006855486132646596	PRIMARY_EXPOSURE_COMPARISON
OCEL1	0.0102927648742678	0.0041066756151321	0.0022438285724198	0.0183417011761158	0.0121984934168183	0.400067042602026	0.201776074617048	268.0	6.0	0.025	0.0102979700173059	0.0041072258761491	0.0022479552236825	0.0183479848109293	0.0121663896437168	0.356301909324909	0.201878114578407	268	6	0.025	both	5.2051430380999075e-06	5.502610169998839e-07	4.126651262699715e-06	6.283634813499667e-06	-3.2103773101499825e-05	-0.04376513327711701	PRIMARY_EXPOSURE_COMPARISON
